# The Lifestyle Factors of Physical Activity and Diet Balance associated with HPV Infection

**DOI:** 10.1101/2022.07.14.22277082

**Authors:** Yantao Li, Mengping Liu, Peng Huang, Zhongzhou Yang, Anli Wang

**Author notes:** These authors contributed equally to this work (Yantao Li, Mengping Liu).

## Abstract

**Background:** Human wellbeing has been linked with lifestyle factors such as physical activity, diet balance, sleep quality, depression, and anxiety. However, few studies illustrate the relationship between such lifestyle factors and HPV infection. In this study, we demonstrate that lifestyle factors might be crucial for reducing the burden of cervical cancer or HPV-related cancer.

**Participants and Methods:** Participants were recruited through a digital eHealth platform without vaccination from May 2020 to August 2021. Both lifestyle factors and cervicovaginal mucus (CVM) samples to test for HPV outcomes were collected from each participant. In addition, the eHealth platform recorded age and gynecological diseases, which were adjusted to apply for both univariable and multivariable logistic regression. Furthermore, lifestyle factors and HPV serotype were categorized as low, intermediate, and high risk in order to conduct stratification analysis. Finally, lifestyle factors were studied in connection with sole and multiple HPV serotypes.

**Results:** We recruited 149 HPV positive and 346 HPV negative through HPV detection. Physical activity and diet balance were significantly associated with HPV infection in lifestyle factors (P-values < 0.001) after adjusting for age and gynecological diseases. However, stratified analysis showed three factors were insignificant for HPV infection – namely, sleep quality, depression, and anxiety. Most HPV infections involved a sole HPV serotype (83%), and diet balance was the most significant difference between sole and multiple HPV infections.

**Conclusions:** Among lifestyle factors, low physical activity or low diet balance can significantly increase HPV infection. In particular, diet balance might be related to the number of HPV serotypes. Our results suggest that exercising and regulating one’s diet may reduce the burden of HPV-related cancer.
