## Supplemental Table 6 for "The Lifestyle Factors of Physical Activity and Diet Balance associated with HPV Infection"

### Sheet: positive
userId	age	Height	Weight	Educate	Career	Salary	Current_Anaemia	History.of.reproductive.tract.infection	Current_endocrine.disease	Current_Metabolic.disease	History.of.tumor.disease	History.of.consanguinity.tumor	Current_Mental.disorder	Sports	Nutrient	Nutrient1	Asleep	Depression	Nervous	Marital.status	Childbearing.history	Abortion	First.sex.age	Sex.partners.within.6m	Sex.partners.during.7m.12m	Total.sex.partners	Frequency.of.condom	Smoking.habit	No..of.cigarette.each.day.within.30.days	Whether.smoking...6m.in.household.work.environment	No.of.cigarette.for.person.day	Alcohol.habit	HPVserotype	Cytology	Colposcopy	Biopsy	BMI	Category
1	41-45	165	55	3	8	5	2	2	2	2	2	1	2	15	30	6	2	0	0	3	1	0	3	NA	NA	1	NA	NA	NA	1	NA	NA	HPV16	0	0	1	20.202	1
2	31-35	159	54	7	6	3	2	2	2	2	2	2	2	15	4	11	7	6	2	3	1	2	3	NA	NA	2	NA	NA	NA	2	NA	NA	HPV52	NA	NA	NA	21.3599	1
3	51-55	149	48	9	2	1	2	2	1	2	2	2	2	10	4	16	4	0	0	3	2	1	4	NA	NA	1	NA	NA	NA	1	NA	NA	HPV45	NA	NA	NA	21.6206	1
4	26-30	165	55	5	12	3	2	2	1	2	2	2	2	15	24	1	10	4	5	3	1	2	2	NA	NA	2	NA	NA	NA	2	NA	NA	otherLow	NA	NA	NA	20.202	1
5	41-45	160	45	4	10	5	2	2	2	2	2	1	2	15	9	10	8	0	5	3	2	1	3	NA	NA	1	NA	NA	NA	3	NA	NA	HPV45	1	NA	NA	17.5781	1
6	56-60	158	58	7	2	2	2	2	2	2	2	2	2	10	0	20	3	0	0	3	1	2	3	NA	NA	1	NA	NA	NA	2	NA	NA	HPV39	0	0	NA	23.2335	1
7	41-45	160	49	6	2	1	2	2	2	2	2	2	2	10	22	0	4	0	0	5	2	1	3	NA	NA	2	NA	NA	NA	1	NA	NA	HPV66	NA	NA	NA	19.1406	1
8	46-50	164	67	5	2	3	2	2	2	2	2	2	2	15	6	19	2	0	0	3	2	1	4	NA	NA	1	NA	NA	NA	1	NA	NA	HPV6	0	NA	NA	24.9108	1
9	51-55	166	63	8	2	2	2	2	2	2	2	2	2	10	3	14	3	0	0	3	2	0	3	NA	NA	1	NA	NA	NA	1	NA	NA	HPV35	0	NA	NA	22.8625	1
10	36-40	164	55	4	8	NA	2	2	2	2	1	1	2	15	8	17	3	0	0	3	2	3	4	NA	NA	1	NA	NA	NA	2	NA	NA	HPV16	0	0	0	20.4491	1
11	36-40	150	50	4	8	2	2	1	2	2	2	2	2	15	6	19	5	5	4	3	2	1	3	NA	NA	2	NA	NA	NA	3	NA	NA	HPV52	0	NA	NA	22.2222	1
12	36-40	162	76	9	4	NA	2	1	2	2	2	2	2	10	11	5	2	0	0	3	2	0	3	NA	NA	1	NA	NA	NA	1	NA	NA	HPV31	NA	NA	NA	28.959	1
13	36-40	152	48	3	8	NA	2	1	2	2	2	2	2	15	25	8	12	9	6	3	2	0	2	NA	NA	3	NA	NA	NA	1	NA	NA	HPV52	2	NA	NA	20.7756	1
14	31-35	157	47	4	8	4	2	2	2	2	2	2	2	10	22	0	7	2	0	3	2	0	3	NA	NA	1	NA	NA	NA	3	NA	NA	HPV39	NA	NA	NA	19.0677	1
15	31-35	161	58	5	8	3	2	2	2	2	2	2	2	10	6	52	5	5	6	4	2	0	3	NA	NA	1	NA	NA	NA	1	NA	NA	HPV16	0	1	1	22.3757	1
16	36-40	161	49	7	7	NA	2	1	2	2	2	2	2	15	26	25	2	0	0	3	3	0	4	NA	NA	1	NA	NA	NA	1	NA	NA	HPV58	NA	NA	NA	18.9036	1
17	36-40	156	48	3	9	3	2	2	2	2	2	1	2	15	9	18	5	2	0	3	0	0	3	NA	NA	3	NA	NA	NA	3	NA	NA	HPV58	1	NA	NA	19.7239	1
18	46-50	159	65	8	5	3	2	2	2	2	2	2	2	5	13	6	0	0	0	3	1	1	5	NA	NA	1	NA	NA	NA	1	NA	NA	HPV33	0	NA	NA	25.711	1
19	36-40	157	66	3	8	3	2	1	2	2	2	2	2	10	12	7	5	0	0	3	1	0	3	NA	NA	1	NA	NA	NA	1	NA	NA	HPV59	0	NA	NA	26.7759	1
20	51-55	149	54	9	6	2	2	2	2	2	2	2	2	10	6	25	1	0	0	3	2	0	3	NA	NA	1	NA	NA	NA	1	NA	NA	HPV51	NA	NA	NA	24.3232	1
21	31-35	154	42	8	4	5	2	2	1	2	2	2	2	10	27	43	13	13	18	4	0	0	4	NA	NA	1	NA	NA	NA	1	NA	NA	HPV16,HPV31	0	0	1	17.7096	1
22	46-50	160	54	7	12	4	2	1	2	2	1	2	2	10	8	17	12	8	6	3	2	1	4	NA	NA	1	NA	NA	NA	1	NA	NA	HPV39	0	NA	NA	21.0938	1
23	31-35	155	53	4	8	4	2	2	2	2	2	2	2	15	3	15	2	0	0	3	2	1	4	NA	NA	1	NA	NA	NA	1	NA	NA	HPV58	0	NA	NA	22.0604	1
24	56-60	160	69	7	2	2	2	2	2	2	2	2	2	15	6	25	6	0	0	3	3	0	3	NA	NA	1	NA	NA	NA	1	NA	NA	HPV52	2	NA	2	26.9531	1
25	31-35	162	75	4	9	3	2	2	2	2	2	2	2	15	15	31	5	0	0	5	0	0	3	NA	NA	3	NA	NA	NA	3	NA	NA	HPV18	NA	NA	NA	28.578	1
26	26-30	152	45	3	9	4	1	2	2	2	2	2	2	5	17	34	4	1	0	3	2	1	4	NA	NA	1	NA	NA	NA	1	NA	NA	HPV31	0	NA	NA	19.4771	1
27	36-40	160	50	8	12	3	1	2	2	2	2	2	2	15	20	27	4	0	0	3	2	1	3	NA	NA	1	NA	NA	NA	1	NA	NA	HPV31	0	NA	NA	19.5312	1
28	56-60	163	57	7	2	NA	2	2	2	2	2	2	2	15	3	12	6	0	0	3	2	3	4	NA	NA	0	NA	NA	NA	1	NA	NA	HPV56	NA	NA	NA	21.4536	1
29	31-35	158	47	4	6	4	2	2	2	2	2	2	2	5	4	19	1	0	0	3	0	1	5	NA	NA	1	NA	NA	NA	3	NA	NA	HPV18	NA	NA	NA	18.8271	1
30	41-45	155	60	8	5	3	2	2	2	2	2	2	2	15	16	34	1	0	0	2	1	1	3	NA	NA	1	NA	NA	NA	1	NA	NA	HPV66	NA	NA	NA	24.974	1
31	21-25	149	51	8	7	3	2	2	2	2	2	2	2	10	13	21	6	0	0	3	1	2	3	NA	NA	1	NA	NA	NA	1	NA	NA	HPV18	NA	NA	NA	22.9719	1
32	36-40	166	54	3	8	4	2	1	1	2	2	2	2	15	12	11	3	0	0	3	0	0	3	NA	NA	1	NA	NA	NA	2	NA	NA	HPV58	NA	NA	NA	19.5965	1
33	41-45	160	53	4	2	1	2	2	2	2	2	2	2	10	5	15	5	0	0	3	2	3	3	NA	NA	1	NA	NA	NA	1	NA	NA	HPV33	2	NA	NA	20.7031	1
34	36-40	156	60	3	8	4	1	2	2	2	2	2	2	15	4	5	3	0	0	3	2	0	4	NA	NA	1	NA	NA	NA	3	NA	NA	HPV16	0	1	1	24.6548	1
35	36-40	169	65	7	8	4	2	2	2	2	2	2	2	15	17	27	2	1	0	3	1	0	3	NA	NA	0	NA	NA	NA	1	NA	NA	HPV52	2	NA	NA	22.7583	1
36	41-45	176	66	4	6	5	2	2	2	2	2	2	2	15	35	10	6	0	0	3	0	2	3	NA	NA	2	NA	NA	NA	1	NA	NA	HPV52	0	NA	NA	21.3068	1
37	41-45	149	50	8	5	3	2	2	2	2	2	2	2	15	19	29	0	2	9	3	2	3	3	NA	NA	1	NA	NA	NA	2	NA	NA	HPV11	0	NA	NA	22.5215	1
38	31-35	NA	NA	NA	NA	NA	2	1	1	2	2	2	2	15	0	28	3	0	0	NA	NA	NA	NA	NA	NA	NA	NA	NA	NA	NA	NA	NA	HPV16	0	2	2	NA	1
39	41-45	NA	NA	NA	NA	NA	2	2	2	1	2	2	2	15	0	28	3	0	0	NA	NA	NA	NA	NA	NA	NA	NA	NA	NA	NA	NA	NA	HPV52	2	1	1	NA	1
40	36-40	NA	NA	NA	NA	NA	1	2	2	2	1	2	2	15	0	28	0	0	0	NA	NA	NA	NA	NA	NA	NA	NA	NA	NA	NA	NA	NA	HPV66,HPV58,HPV56	NA	NA	NA	NA	1
41	46-50	NA	NA	NA	NA	NA	2	1	2	2	2	2	2	15	0	28	8	0	0	NA	NA	NA	NA	NA	NA	NA	NA	NA	NA	NA	NA	NA	HPV35	NA	NA	NA	NA	1
42	51-55	NA	NA	NA	NA	NA	2	1	2	2	2	2	1	15	0	28	15	7	0	NA	NA	NA	NA	NA	NA	NA	NA	NA	NA	NA	NA	NA	HPV18	NA	NA	NA	NA	1
43	46-50	NA	NA	NA	NA	NA	2	2	2	2	2	2	2	15	0	28	0	0	0	NA	NA	NA	NA	NA	NA	NA	NA	NA	NA	NA	NA	NA	HPV51	0	NA	NA	NA	1
44	36-40	NA	NA	NA	NA	NA	2	2	2	2	2	2	2	15	0	28	12	0	0	NA	NA	NA	NA	NA	NA	NA	NA	NA	NA	NA	NA	NA	HPV18	1	0	1	NA	1
45	36-40	NA	NA	NA	NA	NA	2	1	2	2	2	2	2	15	0	28	12	8	21	NA	NA	NA	NA	NA	NA	NA	NA	NA	NA	NA	NA	NA	HPV58	0	NA	NA	NA	1
46	36-40	NA	NA	NA	NA	NA	2	2	1	2	2	2	2	15	0	28	3	2	6	NA	NA	NA	NA	NA	NA	NA	NA	NA	NA	NA	NA	NA	HPV18	NA	NA	NA	NA	1
47	31-35	NA	NA	NA	NA	NA	2	1	2	2	2	2	2	15	0	28	0	0	0	NA	NA	NA	NA	NA	NA	NA	NA	NA	NA	NA	NA	NA	HPV52	0	NA	NA	NA	1
48	26-30	NA	NA	NA	NA	NA	2	1	2	2	2	2	2	15	0	28	7	7	21	NA	NA	NA	NA	NA	NA	NA	NA	NA	NA	NA	NA	NA	HPV51	NA	NA	NA	NA	1
49	36-40	NA	NA	NA	NA	NA	2	2	2	2	2	2	2	15	0	28	0	0	0	NA	NA	NA	NA	NA	NA	NA	NA	NA	NA	NA	NA	NA	HPV52	NA	NA	NA	NA	1
50	46-50	NA	NA	NA	NA	NA	2	2	2	2	2	2	2	15	0	28	1	0	0	NA	NA	NA	NA	NA	NA	NA	NA	NA	NA	NA	NA	NA	HPV59	NA	NA	NA	NA	1
51	56-60	NA	NA	NA	NA	NA	2	2	2	2	2	2	2	15	0	28	3	0	0	NA	NA	NA	NA	NA	NA	NA	NA	NA	NA	NA	NA	NA	HPV66	0	NA	NA	NA	1
52	31-35	NA	NA	NA	NA	NA	2	2	2	2	2	2	2	15	0	28	3	1	0	NA	NA	NA	NA	NA	NA	NA	NA	NA	NA	NA	NA	NA	HPV56	0	NA	NA	NA	1
53	46-50	NA	NA	NA	NA	NA	2	2	2	2	2	2	2	15	0	28	4	4	14	NA	NA	NA	NA	NA	NA	NA	NA	NA	NA	NA	NA	NA	HPV6	NA	NA	NA	NA	1
54	51-55	NA	NA	NA	NA	NA	1	2	2	2	2	2	2	15	0	28	8	2	9	NA	NA	NA	NA	NA	NA	NA	NA	NA	NA	NA	NA	NA	HPV51	0	NA	NA	NA	1
55	41-45	NA	NA	NA	NA	NA	2	2	2	2	2	2	2	15	0	28	2	2	0	NA	NA	NA	NA	NA	NA	NA	NA	NA	NA	NA	NA	NA	HPV39	NA	NA	NA	NA	1
56	41-45	NA	NA	NA	NA	NA	1	1	2	2	2	1	2	15	0	28	2	3	0	NA	NA	NA	NA	NA	NA	NA	NA	NA	NA	NA	NA	NA	HPV45	0	NA	NA	NA	1
57	51-55	NA	NA	NA	NA	NA	1	2	2	2	2	2	2	15	0	28	13	9	21	NA	NA	NA	NA	NA	NA	NA	NA	NA	NA	NA	NA	NA	HPV66	4	1	1	NA	1
58	36-40	NA	NA	NA	NA	NA	2	2	2	2	2	2	2	15	0	28	5	1	3	NA	NA	NA	NA	NA	NA	NA	NA	NA	NA	NA	NA	NA	HPV16	NA	NA	NA	NA	1
59	36-40	NA	NA	NA	NA	NA	2	2	2	2	2	2	2	15	0	28	4	3	0	NA	NA	NA	NA	NA	NA	NA	NA	NA	NA	NA	NA	NA	HPV33	0	NA	NA	NA	1
60	36-40	NA	NA	NA	NA	NA	2	2	2	2	2	2	2	15	0	28	2	0	0	NA	NA	NA	NA	NA	NA	NA	NA	NA	NA	NA	NA	NA	HPV66	NA	NA	NA	NA	1
61	41-45	NA	NA	NA	NA	NA	2	1	1	2	2	2	2	15	0	28	5	4	0	NA	NA	NA	NA	NA	NA	NA	NA	NA	NA	NA	NA	NA	HPV16	0	NA	NA	NA	1
62	46-50	NA	NA	NA	NA	NA	2	2	2	2	2	2	2	15	0	28	5	0	3	NA	NA	NA	NA	NA	NA	NA	NA	NA	NA	NA	NA	NA	HPV56,HPV16	0	1	1	NA	1
63	36-40	NA	NA	NA	NA	NA	2	2	2	2	2	2	2	15	0	28	5	1	0	NA	NA	NA	NA	NA	NA	NA	NA	NA	NA	NA	NA	NA	HPV16	2	2	4	NA	1
64	31-35	NA	NA	NA	NA	NA	1	2	2	2	2	2	2	15	0	28	3	4	3	NA	NA	NA	NA	NA	NA	NA	NA	NA	NA	NA	NA	NA	HPV31	NA	NA	NA	NA	1
65	36-40	NA	NA	NA	NA	NA	2	2	2	2	2	1	2	15	0	28	7	7	15	NA	NA	NA	NA	NA	NA	NA	NA	NA	NA	NA	NA	NA	HPV52	1	NA	NA	NA	1
66	46-50	NA	NA	NA	NA	NA	2	1	2	2	2	1	2	15	0	28	10	5	3	NA	NA	NA	NA	NA	NA	NA	NA	NA	NA	NA	NA	NA	HPV52	0	1	1	NA	1
67	31-35	NA	NA	NA	NA	NA	2	1	2	2	2	2	2	15	0	28	4	0	0	NA	NA	NA	NA	NA	NA	NA	NA	NA	NA	NA	NA	NA	HPV18	0	0	0	NA	1
68	46-50	NA	NA	NA	NA	NA	2	2	2	2	2	2	2	15	0	28	4	0	0	NA	NA	NA	NA	NA	NA	NA	NA	NA	NA	NA	NA	NA	HPV52,HPV35	4	1	1	NA	1
69	46-50	NA	NA	NA	NA	NA	2	1	2	2	2	2	2	15	0	28	6	2	0	NA	NA	NA	NA	NA	NA	NA	NA	NA	NA	NA	NA	NA	HPV52	0	NA	NA	NA	1
70	36-40	NA	NA	NA	NA	NA	2	2	2	2	2	2	2	15	0	28	3	0	3	NA	NA	NA	NA	NA	NA	NA	NA	NA	NA	NA	NA	NA	HPV68	2	0	2	NA	1
71	31-35	NA	NA	NA	NA	NA	2	2	2	2	2	2	2	15	0	28	4	5	9	NA	NA	NA	NA	NA	NA	NA	NA	NA	NA	NA	NA	NA	HPV58	2	1	1	NA	1
72	36-40	NA	NA	NA	NA	NA	2	2	2	2	2	2	2	15	0	28	3	0	0	NA	NA	NA	NA	NA	NA	NA	NA	NA	NA	NA	NA	NA	HPV59	0	NA	NA	NA	1
73	41-45	NA	NA	NA	NA	NA	1	1	2	2	2	2	2	15	0	28	6	0	0	NA	NA	NA	NA	NA	NA	NA	NA	NA	NA	NA	NA	NA	HPV11	NA	NA	NA	NA	1
74	36-40	NA	NA	NA	NA	NA	2	1	2	2	2	2	1	15	0	28	14	22	20	NA	NA	NA	NA	NA	NA	NA	NA	NA	NA	NA	NA	NA	HPV68	NA	NA	NA	NA	1
75	36-40	NA	NA	NA	NA	NA	1	1	2	2	2	2	2	15	0	28	7	8	20	NA	NA	NA	NA	NA	NA	NA	NA	NA	NA	NA	NA	NA	HPV68	1	NA	NA	NA	1
76	31-35	NA	NA	NA	NA	NA	1	2	2	2	2	2	2	15	0	28	2	2	9	NA	NA	NA	NA	NA	NA	NA	NA	NA	NA	NA	NA	NA	HPV31	0	NA	NA	NA	1
77	26-30	NA	NA	NA	NA	NA	1	2	2	2	2	2	2	15	0	28	3	0	3	NA	NA	NA	NA	NA	NA	NA	NA	NA	NA	NA	NA	NA	HPV58,HPV33,HPV18	NA	NA	NA	NA	1
78	46-50	NA	NA	NA	NA	NA	2	2	2	2	1	2	2	15	0	28	8	8	6	NA	NA	NA	NA	NA	NA	NA	NA	NA	NA	NA	NA	NA	HPV16	NA	NA	NA	NA	1
79	41-45	NA	NA	NA	NA	NA	2	2	2	2	2	2	2	15	0	28	10	14	13	NA	NA	NA	NA	NA	NA	NA	NA	NA	NA	NA	NA	NA	HPV51	NA	NA	NA	NA	1
80	31-35	NA	NA	NA	NA	NA	2	1	2	2	2	2	2	15	0	28	2	1	0	NA	NA	NA	NA	NA	NA	NA	NA	NA	NA	NA	NA	NA	HPV51	1	NA	NA	NA	1
81	31-35	NA	NA	NA	NA	NA	2	2	2	2	2	2	2	15	0	28	3	0	3	NA	NA	NA	NA	NA	NA	NA	NA	NA	NA	NA	NA	NA	HPV51	NA	NA	NA	NA	1
82	46-50	NA	NA	NA	NA	NA	2	2	2	2	2	2	2	15	0	28	5	1	0	NA	NA	NA	NA	NA	NA	NA	NA	NA	NA	NA	NA	NA	HPV51	0	NA	NA	NA	1
83	41-45	NA	NA	NA	NA	NA	2	2	2	2	2	2	2	15	0	28	3	2	0	NA	NA	NA	NA	NA	NA	NA	NA	NA	NA	NA	NA	NA	HPV68	2	NA	NA	NA	1
84	36-40	NA	NA	NA	NA	NA	2	2	2	2	2	2	2	15	0	28	3	4	0	NA	NA	NA	NA	NA	NA	NA	NA	NA	NA	NA	NA	NA	HPV51,HPV31	NA	NA	NA	NA	1
85	36-40	NA	NA	NA	NA	NA	2	1	2	2	2	2	2	15	0	28	3	1	0	NA	NA	NA	NA	NA	NA	NA	NA	NA	NA	NA	NA	NA	HPV68	0	NA	NA	NA	1
86	51-55	NA	NA	NA	NA	NA	2	2	2	2	2	2	2	15	0	28	9	0	0	NA	NA	NA	NA	NA	NA	NA	NA	NA	NA	NA	NA	NA	HPV33,HPV16	NA	NA	NA	NA	1
87	36-40	NA	NA	NA	NA	NA	2	2	2	2	2	2	2	15	0	28	0	0	0	NA	NA	NA	NA	NA	NA	NA	NA	NA	NA	NA	NA	NA	HPV16	NA	NA	NA	NA	1
88	41-45	NA	NA	NA	NA	NA	2	2	2	2	2	2	2	15	0	28	1	0	0	NA	NA	NA	NA	NA	NA	NA	NA	NA	NA	NA	NA	NA	HPV58	2	1	1	NA	1
89	46-50	NA	NA	NA	NA	NA	2	2	1	2	2	2	2	15	0	28	5	4	17	NA	NA	NA	NA	NA	NA	NA	NA	NA	NA	NA	NA	NA	HPV52	4	1	1	NA	1
90	36-40	NA	NA	NA	NA	NA	1	2	2	2	2	2	2	15	0	28	3	4	3	NA	NA	NA	NA	NA	NA	NA	NA	NA	NA	NA	NA	NA	HPV51	0	NA	NA	NA	1
91	31-35	NA	NA	NA	NA	NA	2	2	2	2	2	2	2	15	0	28	5	1	0	NA	NA	NA	NA	NA	NA	NA	NA	NA	NA	NA	NA	NA	HPV51	NA	NA	NA	NA	1
92	41-45	NA	NA	NA	NA	NA	2	2	2	2	2	2	2	15	0	28	3	0	0	NA	NA	NA	NA	NA	NA	NA	NA	NA	NA	NA	NA	NA	HPV51	0	NA	NA	NA	1
93	36-40	NA	NA	NA	NA	NA	2	2	2	2	2	2	2	15	0	28	10	6	17	NA	NA	NA	NA	NA	NA	NA	NA	NA	NA	NA	NA	NA	HPV68	0	NA	NA	NA	1
94	31-35	NA	NA	NA	NA	NA	1	2	2	2	1	2	2	15	0	28	4	3	0	NA	NA	NA	NA	NA	NA	NA	NA	NA	NA	NA	NA	NA	HPV52,HPV51,HPV16	2	NA	NA	NA	1
95	36-40	NA	NA	NA	NA	NA	2	2	2	2	2	1	2	15	0	28	4	3	0	NA	NA	NA	NA	NA	NA	NA	NA	NA	NA	NA	NA	NA	HPV16	0	2	8	NA	1
96	36-40	NA	NA	NA	NA	NA	2	2	2	2	2	2	2	15	0	28	1	1	0	NA	NA	NA	NA	NA	NA	NA	NA	NA	NA	NA	NA	NA	HPV52	NA	NA	NA	NA	1
97	36-40	NA	NA	NA	NA	NA	2	2	2	2	2	2	2	15	0	28	1	0	0	NA	NA	NA	NA	NA	NA	NA	NA	NA	NA	NA	NA	NA	HPV59	NA	NA	NA	NA	1
98	46-50	NA	NA	NA	NA	NA	1	1	2	2	2	2	2	15	0	28	6	3	6	NA	NA	NA	NA	NA	NA	NA	NA	NA	NA	NA	NA	NA	HPV6	NA	NA	NA	NA	1
99	51-55	NA	NA	NA	NA	NA	2	1	2	2	2	2	2	15	0	28	4	0	0	NA	NA	NA	NA	NA	NA	NA	NA	NA	NA	NA	NA	NA	HPV11	0	NA	NA	NA	1
100	36-40	NA	NA	NA	NA	NA	2	2	2	2	2	2	2	15	0	28	2	3	6	NA	NA	NA	NA	NA	NA	NA	NA	NA	NA	NA	NA	NA	HPV52	NA	NA	NA	NA	1
101	41-45	NA	NA	NA	NA	NA	2	1	2	2	2	1	2	15	0	28	4	2	6	NA	NA	NA	NA	NA	NA	NA	NA	NA	NA	NA	NA	NA	HPV59,HPV56,HPV52,HPV16	NA	NA	NA	NA	1
102	31-35	NA	NA	NA	NA	NA	1	2	2	2	2	2	2	15	0	28	3	0	0	NA	NA	NA	NA	NA	NA	NA	NA	NA	NA	NA	NA	NA	HPV68,HPV59,HPV39	2	1	2	NA	1
103	46-50	NA	NA	NA	NA	NA	2	2	2	2	1	2	2	15	0	28	4	0	0	NA	NA	NA	NA	NA	NA	NA	NA	NA	NA	NA	NA	NA	HPV52	0	NA	NA	NA	1
104	46-50	NA	NA	NA	NA	NA	2	2	2	2	2	2	2	15	0	28	3	0	0	NA	NA	NA	NA	NA	NA	NA	NA	NA	NA	NA	NA	NA	HPV52	0	NA	NA	NA	1
105	31-35	NA	NA	NA	NA	NA	2	2	2	2	2	2	2	15	0	28	0	0	0	NA	NA	NA	NA	NA	NA	NA	NA	NA	NA	NA	NA	NA	HPV39	0	NA	NA	NA	1
106	51-55	NA	NA	NA	NA	NA	2	1	2	2	2	1	2	15	0	28	1	0	0	NA	NA	NA	NA	NA	NA	NA	NA	NA	NA	NA	NA	NA	HPV52	NA	NA	NA	NA	1
107	46-50	NA	NA	NA	NA	NA	2	1	2	2	2	2	2	15	0	28	4	0	0	NA	NA	NA	NA	NA	NA	NA	NA	NA	NA	NA	NA	NA	HPV66,HPV52	2	2	2	NA	1
108	56-60	NA	NA	NA	NA	NA	2	2	2	2	2	2	2	15	0	28	5	0	0	NA	NA	NA	NA	NA	NA	NA	NA	NA	NA	NA	NA	NA	HPV68,HPV52,HPV11	2	1	1	NA	1
109	41-45	NA	NA	NA	NA	NA	2	2	2	2	2	2	2	15	0	28	1	0	0	NA	NA	NA	NA	NA	NA	NA	NA	NA	NA	NA	NA	NA	HPV11	0	NA	NA	NA	1
110	56-60	NA	NA	NA	NA	NA	2	2	2	2	2	1	2	15	0	28	4	0	0	NA	NA	NA	NA	NA	NA	NA	NA	NA	NA	NA	NA	NA	HPV68	0	NA	NA	NA	1
111	46-50	NA	NA	NA	NA	NA	2	2	2	2	2	2	2	15	0	28	0	0	0	NA	NA	NA	NA	NA	NA	NA	NA	NA	NA	NA	NA	NA	HPV52,HPV51	1	NA	NA	NA	1
112	36-40	NA	NA	NA	NA	NA	2	2	2	2	2	2	2	15	0	28	3	1	3	NA	NA	NA	NA	NA	NA	NA	NA	NA	NA	NA	NA	NA	HPV68	0	NA	NA	NA	1
113	36-40	NA	NA	NA	NA	NA	2	2	2	2	2	2	2	15	0	28	2	0	0	NA	NA	NA	NA	NA	NA	NA	NA	NA	NA	NA	NA	NA	HPV52	NA	NA	NA	NA	1
114	46-50	NA	NA	NA	NA	NA	1	2	2	2	2	2	2	15	0	28	4	0	0	NA	NA	NA	NA	NA	NA	NA	NA	NA	NA	NA	NA	NA	HPV68	0	NA	NA	NA	1
115	56-60	NA	NA	NA	NA	NA	2	2	2	1	2	2	2	15	0	28	5	7	17	NA	NA	NA	NA	NA	NA	NA	NA	NA	NA	NA	NA	NA	HPV58,HPV51,HPV35	NA	NA	NA	NA	1
116	36-40	NA	NA	NA	NA	NA	2	2	2	2	2	2	2	15	0	28	1	0	0	NA	NA	NA	NA	NA	NA	NA	NA	NA	NA	NA	NA	NA	HPV52	1	NA	NA	NA	1
117	31-35	NA	NA	NA	NA	NA	2	2	2	2	2	2	2	15	0	28	1	0	0	NA	NA	NA	NA	NA	NA	NA	NA	NA	NA	NA	NA	NA	HPV6	0	NA	NA	NA	1
118	46-50	NA	NA	NA	NA	NA	2	1	1	2	1	2	2	15	0	28	5	0	0	NA	NA	NA	NA	NA	NA	NA	NA	NA	NA	NA	NA	NA	HPV68,HPV58,HPV39,HPV33	2	2	2	NA	1
119	51-55	NA	NA	NA	NA	NA	2	2	2	2	2	2	2	15	0	28	2	0	0	NA	NA	NA	NA	NA	NA	NA	NA	NA	NA	NA	NA	NA	HPV66,HPV58	0	NA	NA	NA	1
120	31-35	NA	NA	NA	NA	NA	2	1	2	2	2	2	2	15	0	28	9	4	0	NA	NA	NA	NA	NA	NA	NA	NA	NA	NA	NA	NA	NA	HPV68,HPV59	0	NA	NA	NA	1
121	51-55	NA	NA	NA	NA	NA	2	2	2	2	2	2	2	15	0	28	3	0	0	NA	NA	NA	NA	NA	NA	NA	NA	NA	NA	NA	NA	NA	HPV39,HPV33	2	NA	NA	NA	1
122	36-40	NA	NA	NA	NA	NA	2	2	2	2	2	2	2	15	0	28	14	15	18	NA	NA	NA	NA	NA	NA	NA	NA	NA	NA	NA	NA	NA	HPV66,HPV52	4	NA	NA	NA	1
123	46-50	NA	NA	NA	NA	NA	2	1	2	2	2	2	2	15	0	28	0	0	0	NA	NA	NA	NA	NA	NA	NA	NA	NA	NA	NA	NA	NA	HPV68	1	NA	NA	NA	1
124	31-35	NA	NA	NA	NA	NA	2	1	2	1	2	2	2	15	0	28	3	2	3	NA	NA	NA	NA	NA	NA	NA	NA	NA	NA	NA	NA	NA	HPV35	0	NA	NA	NA	1
125	31-35	NA	NA	NA	NA	NA	2	2	2	2	2	2	2	15	0	28	3	0	0	NA	NA	NA	NA	NA	NA	NA	NA	NA	NA	NA	NA	NA	HPV66	0	NA	NA	NA	1
126	31-35	NA	NA	NA	NA	NA	2	2	2	2	2	2	2	15	0	28	3	0	0	NA	NA	NA	NA	NA	NA	NA	NA	NA	NA	NA	NA	NA	HPV52	0	NA	NA	NA	1
127	36-40	NA	NA	NA	NA	NA	2	2	2	2	2	2	2	15	0	28	9	4	6	NA	NA	NA	NA	NA	NA	NA	NA	NA	NA	NA	NA	NA	HPV52	2	NA	NA	NA	1
128	36-40	NA	NA	NA	NA	NA	1	2	1	2	2	2	2	15	0	28	10	4	3	NA	NA	NA	NA	NA	NA	NA	NA	NA	NA	NA	NA	NA	HPV52	0	NA	NA	NA	1
129	56-60	NA	NA	NA	NA	NA	2	1	2	2	1	2	2	15	0	28	1	0	0	NA	NA	NA	NA	NA	NA	NA	NA	NA	NA	NA	NA	NA	HPV39	NA	NA	NA	NA	1
130	51-55	NA	NA	NA	NA	NA	2	1	1	1	1	1	2	15	0	28	5	0	0	NA	NA	NA	NA	NA	NA	NA	NA	NA	NA	NA	NA	NA	HPV58,HPV16	NA	NA	NA	NA	1
131	41-45	NA	NA	NA	NA	NA	2	1	2	2	2	2	2	15	0	28	1	2	0	NA	NA	NA	NA	NA	NA	NA	NA	NA	NA	NA	NA	NA	HPV35	0	NA	NA	NA	1
132	31-35	NA	NA	NA	NA	NA	2	1	1	2	2	2	2	15	0	28	1	0	0	NA	NA	NA	NA	NA	NA	NA	NA	NA	NA	NA	NA	NA	HPV59,HPV52	NA	NA	NA	NA	1
133	46-50	NA	NA	NA	NA	NA	2	2	2	2	2	2	2	15	0	28	1	0	0	NA	NA	NA	NA	NA	NA	NA	NA	NA	NA	NA	NA	NA	HPV68	NA	NA	NA	NA	1
134	36-40	NA	NA	NA	NA	NA	2	2	2	2	2	2	2	15	0	28	2	0	0	NA	NA	NA	NA	NA	NA	NA	NA	NA	NA	NA	NA	NA	HPV58	1	NA	NA	NA	1
135	26-30	NA	NA	NA	NA	NA	1	1	2	2	2	2	2	15	0	28	6	0	0	NA	NA	NA	NA	NA	NA	NA	NA	NA	NA	NA	NA	NA	HPV39	NA	NA	NA	NA	1
136	31-35	NA	NA	NA	NA	NA	2	2	2	2	2	2	2	15	0	28	2	2	0	NA	NA	NA	NA	NA	NA	NA	NA	NA	NA	NA	NA	NA	HPV51	3	NA	NA	NA	1
137	51-55	NA	NA	NA	NA	NA	2	2	2	2	2	2	2	15	0	28	4	0	0	NA	NA	NA	NA	NA	NA	NA	NA	NA	NA	NA	NA	NA	HPV58	1	NA	NA	NA	1
138	31-35	NA	NA	NA	NA	NA	2	2	2	2	2	2	2	15	0	28	7	3	21	NA	NA	NA	NA	NA	NA	NA	NA	NA	NA	NA	NA	NA	HPV52	NA	NA	NA	NA	1
139	46-50	NA	NA	NA	NA	NA	2	2	2	2	2	2	2	15	0	28	4	0	0	NA	NA	NA	NA	NA	NA	NA	NA	NA	NA	NA	NA	NA	HPV52	NA	NA	NA	NA	1
140	46-50	NA	NA	NA	NA	NA	2	1	2	2	2	1	2	15	0	28	4	0	0	NA	NA	NA	NA	NA	NA	NA	NA	NA	NA	NA	NA	NA	HPV6	2	1	1	NA	1
141	46-50	NA	NA	NA	NA	NA	2	1	2	2	2	2	2	15	0	28	5	0	0	NA	NA	NA	NA	NA	NA	NA	NA	NA	NA	NA	NA	NA	HPV58	0	NA	NA	NA	1
142	31-35	NA	NA	NA	NA	NA	2	2	2	2	2	2	2	15	0	28	6	1	0	NA	NA	NA	NA	NA	NA	NA	NA	NA	NA	NA	NA	NA	HPV16	5	3	3	NA	1
143	41-45	NA	NA	NA	NA	NA	1	1	2	2	2	2	2	15	0	28	3	0	0	NA	NA	NA	NA	NA	NA	NA	NA	NA	NA	NA	NA	NA	HPV52	2	1	2	NA	1
144	36-40	NA	NA	NA	NA	NA	2	2	2	2	2	2	2	15	0	28	9	7	12	NA	NA	NA	NA	NA	NA	NA	NA	NA	NA	NA	NA	NA	HPV51	1	NA	NA	NA	1
145	31-35	NA	NA	NA	NA	NA	1	1	2	2	1	1	2	15	0	28	0	0	0	NA	NA	NA	NA	NA	NA	NA	NA	NA	NA	NA	NA	NA	HPV16,HPV39,HPV52	1	NA	NA	NA	1
146	36-40	NA	NA	NA	NA	NA	2	2	2	2	2	2	2	15	0	28	4	0	0	NA	NA	NA	NA	NA	NA	NA	NA	NA	NA	NA	NA	NA	HPV56	NA	NA	NA	NA	1
147	31-35	NA	NA	NA	NA	NA	2	2	2	2	2	2	2	15	0	28	3	0	3	NA	NA	NA	NA	NA	NA	NA	NA	NA	NA	NA	NA	NA	HPV59	0	NA	NA	NA	1
148	56-60	NA	NA	NA	NA	NA	2	2	2	2	2	2	2	15	0	28	5	0	0	NA	NA	NA	NA	NA	NA	NA	NA	NA	NA	NA	NA	NA	HPV16	NA	NA	NA	NA	1
149	41-45	NA	NA	NA	NA	NA	2	1	2	2	2	2	2	15	0	28	8	6	3	NA	NA	NA	NA	NA	NA	NA	NA	NA	NA	NA	NA	NA	HPV52	1	NA	NA	NA	1
