## Supplemental Table 7 for "The Lifestyle Factors of Physical Activity and Diet Balance associated with HPV Infection"

### Sheet: negative
userId	age	Height	Weight	Educate	Career	Salary	Current_Anaemia	History.of.reproductive.tract.infection	Current_endocrine.disease	Current_Metabolic.disease	History.of.tumor.disease	History.of.consanguinity.tumor	Current_Mental.disorder	Sports	Nutrient	Nutrient1	Asleep	Depression	Nervous	Marital.status	Childbearing.history	Abortion	First.sex.age	Sex.partners.within.6m	Sex.partners.during.7m.12m	Total.sex.partners	Frequency.of.condom	Smoking.habit	No..of.cigarette.each.day.within.30.days	Whether.smoking...6m.in.household.work.environment	No.of.cigarette.for.person.day	Alcohol.habit	HPVserotype	Cytology	Colposcopy	Biopsy	BMI	Category
150	36-40	167	48	3	8	7	2	1	2	2	2	2	2	15	11	10	3	2	0	3	1	0	4	NA	NA	1	NA	NA	NA	1	NA	NA	NA	NA	NA	NA	17.2111	0
151	41-45	153	50	3	8	4	2	1	2	2	2	2	2	15	10	26	5	2	5	3	1	2	3	NA	NA	1	NA	NA	NA	3	NA	NA	NA	NA	NA	NA	21.3593	0
152	31-35	160	51	4	2	4	1	2	2	2	2	2	2	10	18	23	10	11	7	3	1	1	4	NA	NA	2	NA	NA	NA	1	NA	NA	NA	NA	NA	NA	19.9219	0
153	31-35	155	54	8	6	3	2	2	2	2	2	2	2	5	9	7	6	3	0	3	1	1	3	NA	NA	1	NA	NA	NA	1	NA	NA	NA	NA	NA	NA	22.4766	0
154	31-35	165	53	3	2	1	2	2	2	2	2	2	2	10	6	16	9	9	7	3	1	0	4	NA	NA	1	NA	NA	NA	3	NA	NA	NA	NA	NA	NA	19.4674	0
155	41-45	155	70	4	7	4	2	2	2	2	2	2	2	15	9	12	3	0	0	3	3	1	3	NA	NA	1	NA	NA	NA	2	NA	NA	NA	NA	NA	NA	29.1363	0
156	31-35	158	45	4	8	5	2	1	2	2	1	2	2	15	10	26	2	5	2	3	1	1	2	NA	NA	1	NA	NA	NA	1	NA	NA	NA	NA	NA	NA	18.026	0
157	31-35	161	72	3	8	4	2	1	1	2	2	1	2	10	17	8	7	4	6	3	1	1	4	NA	NA	1	NA	NA	NA	3	NA	NA	NA	NA	NA	NA	27.7767	0
158	31-35	153	43	3	8	4	2	2	2	2	2	2	2	10	8	5	5	6	1	3	0	0	4	NA	NA	2	NA	NA	NA	2	NA	NA	NA	NA	NA	NA	18.369	0
159	46-50	156	55	7	2	1	2	2	2	2	2	2	2	15	0	15	5	1	1	3	3	0	4	NA	NA	1	NA	NA	NA	1	NA	NA	NA	NA	NA	NA	22.6003	0
160	51-55	149	65	8	6	3	2	2	2	2	2	2	2	15	8	11	2	2	0	3	2	1	3	NA	NA	2	NA	NA	NA	1	NA	NA	NA	NA	NA	NA	29.278	0
161	51-55	160	58	5	12	4	2	2	2	2	1	1	2	15	17	3	8	1	0	5	1	1	3	NA	NA	1	NA	NA	NA	1	NA	NA	NA	NA	NA	NA	22.6562	0
162	46-50	149	50	9	4	1	2	2	2	2	2	2	2	15	2	29	12	3	0	3	3	0	3	NA	NA	1	NA	NA	NA	1	NA	NA	NA	NA	NA	NA	22.5215	0
163	36-40	152	42	4	12	3	2	2	2	2	2	2	2	10	11	6	3	1	0	3	1	3	2	NA	NA	1	NA	NA	NA	3	NA	NA	NA	NA	NA	NA	18.1787	0
164	36-40	160	60	3	8	5	2	2	2	2	2	1	2	15	13	31	4	0	0	3	1	2	3	NA	NA	1	NA	NA	NA	1	NA	NA	NA	NA	NA	NA	23.4375	0
165	41-45	159	49	4	8	4	2	2	2	2	2	2	2	15	8	18	5	3	2	3	1	0	3	NA	NA	1	NA	NA	NA	3	NA	NA	NA	NA	NA	NA	19.3821	0
166	31-35	164	50	3	2	1	2	2	2	2	2	2	2	10	17	5	7	7	6	3	1	0	4	NA	NA	1	NA	NA	NA	1	NA	NA	NA	NA	NA	NA	18.5901	0
167	31-35	155	54	8	5	3	1	2	1	2	2	2	2	15	3	20	4	0	0	3	1	0	3	NA	NA	1	NA	NA	NA	1	NA	NA	Negative	NA	NA	NA	22.4766	0
168	31-35	159	48	7	8	3	2	2	2	2	2	2	2	15	7	14	3	0	0	3	3	2	3	NA	NA	1	NA	NA	NA	1	NA	NA	NA	NA	NA	NA	18.9866	0
169	31-35	168	57	3	6	4	2	1	2	2	2	2	2	10	6	8	4	4	0	3	1	1	4	NA	NA	1	NA	NA	NA	3	NA	NA	NA	NA	NA	NA	20.1956	0
170	56-60	162	65	8	2	3	2	2	2	2	2	2	2	15	2	51	5	1	0	3	2	1	3	NA	NA	1	NA	NA	NA	1	NA	NA	NA	NA	NA	NA	24.7676	0
171	46-50	152	62	8	7	3	2	1	2	2	2	2	2	10	16	9	10	6	7	3	2	2	3	NA	NA	2	NA	NA	NA	1	NA	NA	Negative	NA	NA	NA	26.8352	0
172	41-45	156	60	8	8	3	2	1	2	2	2	2	2	15	6	4	12	4	7	3	1	1	3	NA	NA	1	NA	NA	NA	1	NA	NA	NA	0	2	2	24.6548	0
173	46-50	160	61	9	6	3	2	2	1	2	2	2	2	10	5	13	2	0	0	3	1	2	3	NA	NA	1	NA	NA	NA	2	NA	NA	NA	NA	NA	NA	23.8281	0
174	31-35	157	60	4	8	5	2	2	2	2	2	2	2	15	4	10	4	3	0	3	2	0	4	NA	NA	1	NA	NA	NA	1	NA	NA	NA	NA	NA	NA	24.3418	0
175	36-40	162	50	4	8	4	2	1	2	2	2	1	2	15	14	3	5	3	0	3	2	1	3	NA	NA	2	NA	NA	NA	3	NA	NA	NA	NA	NA	NA	19.052	0
176	31-35	155	55	7	12	4	2	1	2	2	2	1	2	15	3	20	5	2	3	3	2	3	3	NA	NA	1	NA	NA	NA	3	NA	NA	NA	NA	NA	NA	22.8928	0
177	31-35	172	63	4	8	4	2	2	2	2	2	2	2	15	16	25	4	1	4	3	2	0	2	NA	NA	2	NA	NA	NA	1	NA	NA	NA	NA	NA	NA	21.2953	0
178	36-40	156	55	5	6	3	2	1	2	2	2	2	2	15	4	16	8	3	0	3	3	3	3	NA	NA	1	NA	NA	NA	1	NA	NA	NA	NA	NA	NA	22.6003	0
179	31-35	160	50	2	6	4	1	2	2	2	2	1	2	15	14	13	3	1	0	1	0	0	2	NA	NA	3	NA	NA	NA	1	NA	NA	NA	NA	NA	NA	19.5312	0
180	36-40	172	71	3	8	4	1	2	2	2	1	2	2	15	20	8	8	7	5	3	1	0	3	NA	NA	3	NA	NA	NA	3	NA	NA	NA	NA	NA	NA	23.9995	0
181	36-40	165	58	7	2	1	2	2	2	2	2	2	2	5	20	6	1	1	1	3	2	2	4	NA	NA	1	NA	NA	NA	3	NA	NA	NA	NA	NA	NA	21.3039	0
182	51-55	156	72	10	4	1	2	1	2	1	1	2	2	15	12	22	12	10	6	3	2	1	3	NA	NA	1	NA	NA	NA	3	NA	NA	Negative	NA	NA	NA	29.5858	0
183	31-35	154	41	3	6	4	2	2	2	2	2	2	2	10	17	26	5	2	0	3	2	0	3	NA	NA	1	NA	NA	NA	1	NA	NA	NA	NA	NA	NA	17.2879	0
184	46-50	164	70	5	6	3	1	2	1	2	1	1	2	10	6	12	18	16	3	3	1	3	4	NA	NA	1	NA	NA	NA	2	NA	NA	Negative	NA	NA	NA	26.0262	0
185	26-30	160	55	8	6	2	2	2	2	2	2	2	2	5	16	6	5	2	0	3	2	2	3	NA	NA	1	NA	NA	NA	1	NA	NA	NA	NA	NA	NA	21.4844	0
186	31-35	162	44	7	6	3	1	2	1	2	2	2	2	10	0	49	2	0	0	3	1	0	4	NA	NA	1	NA	NA	NA	1	NA	NA	NA	NA	NA	NA	16.7657	0
187	46-50	161	63	3	10	5	2	2	2	2	2	2	2	15	3	19	7	1	0	3	1	2	4	NA	NA	1	NA	NA	NA	3	NA	NA	NA	NA	NA	NA	24.3046	0
188	31-35	161	60	7	12	4	2	2	2	2	2	2	2	5	16	4	3	2	0	2	5	3	2	NA	NA	2	NA	NA	NA	2	NA	NA	NA	NA	NA	NA	23.1473	0
189	46-50	149	58	8	5	3	2	2	2	2	2	2	2	15	7	17	6	4	2	3	1	1	4	NA	NA	1	NA	NA	NA	1	NA	NA	NA	NA	NA	NA	26.1249	0
190	51-55	162	54	7	2	3	2	2	2	2	1	2	2	5	6	21	10	1	0	3	1	1	3	NA	NA	1	NA	NA	NA	1	NA	NA	NA	NA	NA	NA	20.5761	0
191	36-40	159	52	3	9	4	1	2	2	2	2	2	2	15	6	8	1	0	0	3	2	0	3	NA	NA	1	NA	NA	NA	1	NA	NA	NA	NA	NA	NA	20.5688	0
192	36-40	163	57	4	12	2	2	2	2	2	2	2	2	10	9	9	1	0	0	3	2	0	4	NA	NA	1	NA	NA	NA	3	NA	NA	NA	NA	NA	NA	21.4536	0
193	56-60	160	68	8	2	2	2	2	2	2	2	2	2	15	0	21	6	1	0	3	1	0	4	NA	NA	1	NA	NA	NA	1	NA	NA	NA	NA	NA	NA	26.5625	0
194	31-35	168	70	2	8	5	2	2	2	2	2	2	2	15	0	16	5	1	2	3	0	2	3	NA	NA	2	NA	NA	NA	3	NA	NA	NA	NA	NA	NA	24.8016	0
195	36-40	163	52	4	8	4	2	2	2	2	2	2	2	15	13	9	6	0	0	3	1	0	3	NA	NA	1	NA	NA	NA	1	NA	NA	NA	NA	NA	NA	19.5717	0
196	41-45	160	62	4	8	4	2	2	2	2	2	2	2	15	11	9	2	0	0	5	1	2	3	NA	NA	1	NA	NA	NA	3	NA	NA	Negative	NA	NA	NA	24.2188	0
197	31-35	155	51	4	8	4	2	2	2	2	2	2	2	15	12	10	4	1	0	5	2	2	4	NA	NA	1	NA	NA	NA	3	NA	NA	Negative	NA	NA	NA	21.2279	0
198	51-55	155	50	9	4	1	2	2	2	2	2	2	2	15	10	8	4	0	0	3	3	0	3	NA	NA	1	NA	NA	NA	1	NA	NA	NA	NA	NA	NA	20.8117	0
199	41-45	156	55	5	7	2	1	1	2	2	2	2	2	5	4	20	4	2	0	3	1	5	2	NA	NA	1	NA	NA	NA	3	NA	NA	NA	NA	NA	NA	22.6003	0
200	31-35	153	48	4	6	3	2	2	2	2	2	1	2	5	17	19	5	0	0	5	1	0	3	NA	NA	2	NA	NA	NA	3	NA	NA	NA	NA	NA	NA	20.5049	0
201	56-60	162	51	7	4	1	1	2	2	2	2	2	2	15	3	19	7	0	0	3	2	1	3	NA	NA	1	NA	NA	NA	3	NA	NA	NA	NA	NA	NA	19.433	0
202	26-30	168	53	3	10	5	2	2	2	2	2	2	2	10	9	36	3	1	0	3	0	0	3	NA	NA	2	NA	NA	NA	1	NA	NA	NA	NA	NA	NA	18.7783	0
203	36-40	152	50	8	7	3	2	2	2	2	2	2	2	15	3	20	8	3	2	1	1	3	3	NA	NA	2	NA	NA	NA	1	NA	NA	NA	NA	NA	NA	21.6413	0
204	56-60	153	50	8	2	3	2	2	2	2	2	1	2	10	0	21	10	0	0	3	1	0	5	NA	NA	1	NA	NA	NA	1	NA	NA	NA	NA	NA	NA	21.3593	0
205	31-35	155	49	4	8	3	1	2	2	2	2	2	2	15	7	28	4	3	1	3	0	0	5	NA	NA	1	NA	NA	NA	2	NA	NA	NA	NA	NA	NA	20.3954	0
206	41-45	158	50	4	12	3	2	2	2	2	2	2	2	15	10	25	8	4	5	3	1	1	3	NA	NA	2	NA	NA	NA	1	NA	NA	Negative	NA	NA	NA	20.0288	0
207	36-40	165	42	5	2	1	2	1	2	2	2	2	2	15	7	14	4	1	1	3	2	1	4	NA	NA	1	NA	NA	NA	1	NA	NA	NA	NA	NA	NA	15.427	0
208	31-35	160	47	4	6	3	2	1	2	2	2	2	2	15	22	4	6	4	5	3	2	0	4	NA	NA	1	NA	NA	NA	3	NA	NA	NA	NA	NA	NA	18.3594	0
209	41-45	155	51	7	6	4	2	1	2	2	2	2	2	10	3	12	3	2	1	3	2	0	4	NA	NA	1	NA	NA	NA	2	NA	NA	NA	NA	NA	NA	21.2279	0
210	36-40	158	52	4	8	3	1	2	2	2	2	2	2	15	13	12	3	0	0	3	2	1	3	NA	NA	1	NA	NA	NA	3	NA	NA	Negative	NA	NA	NA	20.83	0
211	31-35	158	56	4	8	4	2	1	2	2	2	2	2	5	8	20	6	0	0	3	2	1	3	NA	NA	1	NA	NA	NA	1	NA	NA	NA	NA	NA	NA	22.4323	0
212	41-45	150	50	9	4	2	1	2	2	2	2	2	2	15	4	13	6	2	0	5	2	1	6	NA	NA	1	NA	NA	NA	1	NA	NA	NA	NA	NA	NA	22.2222	0
213	36-40	165	52	4	8	4	2	2	2	2	2	2	2	10	10	9	1	2	0	3	1	0	4	NA	NA	1	NA	NA	NA	1	NA	NA	NA	NA	NA	NA	19.1001	0
214	46-50	155	49	7	5	3	2	1	2	2	2	2	1	15	6	9	14	9	13	3	1	3	3	NA	NA	1	NA	NA	NA	2	NA	NA	NA	NA	NA	NA	20.3954	0
215	41-45	162	58	7	2	1	1	2	2	2	1	1	2	15	6	6	4	2	0	3	1	1	3	NA	NA	1	NA	NA	NA	1	NA	NA	NA	NA	NA	NA	22.1003	0
216	46-50	158	67	8	12	3	2	2	2	2	2	2	2	10	17	14	8	6	2	3	2	1	3	NA	NA	1	NA	NA	NA	1	NA	NA	NA	NA	NA	NA	26.8386	0
217	31-35	155	48	4	8	4	1	1	2	2	2	2	2	15	22	8	7	7	7	3	1	2	3	NA	NA	2	NA	NA	NA	1	NA	NA	NA	NA	NA	NA	19.9792	0
218	46-50	149	56	8	5	2	2	2	2	2	2	2	2	15	6	16	0	0	0	3	2	0	4	NA	NA	1	NA	NA	NA	2	NA	NA	NA	NA	NA	NA	25.2241	0
219	51-55	158	55	8	2	3	2	2	2	2	2	2	2	15	15	5	2	0	0	3	2	0	3	NA	NA	1	NA	NA	NA	1	NA	NA	Negative	NA	NA	NA	22.0317	0
220	56-60	160	56	10	2	1	2	2	2	2	2	2	2	15	6	25	8	0	0	3	2	0	3	NA	NA	1	NA	NA	NA	1	NA	NA	NA	NA	NA	NA	21.875	0
221	31-35	160	59	6	5	2	2	2	2	2	2	2	2	15	9	20	2	1	1	3	2	0	3	NA	NA	1	NA	NA	NA	3	NA	NA	NA	NA	NA	NA	23.0469	0
222	31-35	158	51	4	8	3	2	2	2	2	2	2	2	5	6	10	5	3	0	3	1	0	4	NA	NA	1	NA	NA	NA	1	NA	NA	NA	NA	NA	NA	20.4294	0
223	31-35	156	44	3	8	4	2	2	2	2	2	2	2	15	7	7	3	4	5	3	2	0	4	NA	NA	1	NA	NA	NA	3	NA	NA	NA	NA	NA	NA	18.0802	0
224	41-45	153	48	8	5	3	2	2	2	2	2	2	2	15	6	11	4	2	2	3	4	0	6	NA	NA	1	NA	NA	NA	1	NA	NA	NA	NA	NA	NA	20.5049	0
225	46-50	155	48	8	4	3	1	2	2	2	2	2	2	10	6	16	6	0	0	3	2	0	3	NA	NA	1	NA	NA	NA	1	NA	NA	NA	NA	NA	NA	19.9792	0
226	46-50	155	50	7	7	3	2	1	2	1	2	2	2	15	12	38	4	4	6	3	2	2	4	NA	NA	1	NA	NA	NA	1	NA	NA	NA	NA	NA	NA	20.8117	0
227	51-55	156	52	8	7	2	1	1	2	2	2	2	2	15	23	2	18	18	6	3	2	1	4	NA	NA	1	NA	NA	NA	2	NA	NA	NA	NA	NA	NA	21.3675	0
228	31-35	163	45	4	12	4	2	2	2	2	2	2	2	15	6	14	6	0	0	3	1	0	3	NA	NA	1	NA	NA	NA	1	NA	NA	NA	NA	NA	NA	16.937	0
229	46-50	164	62	8	12	3	2	2	2	2	2	1	2	10	16	7	1	0	0	3	1	1	4	NA	NA	1	NA	NA	NA	1	NA	NA	NA	NA	NA	NA	23.0518	0
230	51-55	168	58	7	2	3	2	2	2	2	2	2	2	15	0	25	3	0	0	3	2	1	3	NA	NA	1	NA	NA	NA	1	NA	NA	NA	NA	NA	NA	20.5499	0
231	31-35	149	55	4	2	4	2	1	2	2	2	2	2	15	21	1	2	4	7	3	2	1	3	NA	NA	2	NA	NA	NA	1	NA	NA	NA	NA	NA	NA	24.7737	0
232	46-50	165	61	4	2	2	1	2	2	2	2	2	2	10	22	4	7	4	1	3	0	0	3	NA	NA	2	NA	NA	NA	1	NA	NA	NA	NA	NA	NA	22.4059	0
233	46-50	161	70	8	5	3	2	2	2	2	2	2	2	15	4	17	1	0	0	3	1	2	3	NA	NA	1	NA	NA	NA	1	NA	NA	NA	NA	NA	NA	27.0051	0
234	36-40	162	60	3	8	5	2	2	2	2	2	1	2	15	28	4	4	2	1	3	1	0	3	NA	NA	1	NA	NA	NA	1	NA	NA	NA	NA	NA	NA	22.8624	0
235	26-30	153	44	4	9	4	2	1	2	2	2	2	2	15	20	0	9	0	0	3	0	0	4	NA	NA	1	NA	NA	NA	1	NA	NA	NA	NA	NA	NA	18.7962	0
236	36-40	158	57	7	2	1	2	2	2	2	2	2	2	15	5	2	8	8	3	3	2	3	4	NA	NA	1	NA	NA	NA	3	NA	NA	NA	NA	NA	NA	22.8329	0
237	46-50	158	60	4	8	4	2	2	2	2	2	1	2	15	3	31	3	0	0	3	3	1	3	NA	NA	1	NA	NA	NA	1	NA	NA	NA	NA	NA	NA	24.0346	0
238	36-40	169	60	7	7	5	2	1	2	2	2	2	2	15	15	23	5	1	1	1	0	2	4	NA	NA	3	NA	NA	NA	3	NA	NA	NA	NA	NA	NA	21.0077	0
239	31-35	157	63	8	4	3	2	1	2	2	2	2	2	15	6	47	5	0	0	3	3	3	3	NA	NA	0	NA	NA	NA	1	NA	NA	NA	NA	NA	NA	25.5588	0
240	46-50	155	60	7	2	1	2	2	1	2	2	2	2	10	6	20	9	4	0	3	1	0	3	NA	NA	1	NA	NA	NA	1	NA	NA	NA	NA	NA	NA	24.974	0
241	41-45	159	60	4	8	4	2	2	2	2	2	2	2	15	9	26	1	0	2	3	1	1	4	NA	NA	1	NA	NA	NA	1	NA	NA	NA	NA	NA	NA	23.7332	0
242	31-35	163	55	3	6	4	1	2	2	2	2	2	2	15	19	13	7	9	7	3	1	0	4	NA	NA	1	NA	NA	NA	3	NA	NA	NA	NA	NA	NA	20.7008	0
243	26-30	168	52	2	9	4	2	2	2	2	2	2	2	10	6	9	5	8	6	2	0	0	3	NA	NA	2	NA	NA	NA	1	NA	NA	NA	NA	NA	NA	18.424	0
244	36-40	164	64	8	12	2	2	1	2	2	2	2	2	15	2	48	14	12	10	3	1	3	3	NA	NA	1	NA	NA	NA	1	NA	NA	NA	NA	NA	NA	23.7954	0
245	41-45	161	46	4	12	4	2	1	2	2	2	2	2	10	1	19	6	2	0	3	1	3	3	NA	NA	2	NA	NA	NA	1	NA	NA	NA	NA	NA	NA	17.7462	0
246	31-35	160	52	8	5	4	2	2	2	2	2	2	2	15	16	4	8	3	6	3	1	2	3	NA	NA	1	NA	NA	NA	1	NA	NA	NA	NA	NA	NA	20.3125	0
247	41-45	155	75	3	2	1	1	1	2	2	2	1	2	10	18	4	6	7	2	3	1	2	4	NA	NA	1	NA	NA	NA	1	NA	NA	NA	NA	NA	NA	31.2175	0
248	31-35	152	43	4	12	4	2	2	2	2	2	2	2	5	3	14	1	3	0	3	2	1	3	NA	NA	2	NA	NA	NA	1	NA	NA	NA	NA	NA	NA	18.6115	0
249	31-35	162	54	3	8	4	1	2	2	2	2	2	2	15	3	10	4	6	5	3	1	3	3	NA	NA	1	NA	NA	NA	3	NA	NA	NA	NA	NA	NA	20.5761	0
250	26-30	152	48	4	8	3	2	2	2	2	2	2	2	15	13	8	4	0	1	3	1	2	4	NA	NA	0	NA	NA	NA	1	NA	NA	NA	NA	NA	NA	20.7756	0
251	41-45	155	52	5	5	4	2	2	2	2	2	2	2	15	9	12	5	2	0	3	2	2	3	NA	NA	2	NA	NA	NA	1	NA	NA	NA	NA	NA	NA	21.6441	0
252	46-50	164	60	7	6	3	2	2	2	2	2	2	2	5	8	11	6	13	15	5	1	5	3	NA	NA	4	NA	NA	NA	1	NA	NA	NA	NA	NA	NA	22.3081	0
253	31-35	171	52	3	8	4	2	2	2	2	2	2	2	15	10	13	3	0	0	5	2	1	3	NA	NA	2	NA	NA	NA	1	NA	NA	NA	NA	NA	NA	17.7832	0
254	36-40	156	46	2	8	5	2	1	1	2	2	2	2	15	3	19	3	1	1	1	0	1	3	NA	NA	2	NA	NA	NA	1	NA	NA	NA	NA	NA	NA	18.902	0
255	36-40	162	52	3	2	2	2	1	2	2	2	2	2	5	9	27	5	3	4	3	1	0	4	NA	NA	1	NA	NA	NA	1	NA	NA	NA	NA	NA	NA	19.8141	0
256	46-50	158	55	8	5	3	2	2	2	2	2	2	2	10	5	17	7	0	0	3	1	3	3	NA	NA	1	NA	NA	NA	2	NA	NA	NA	NA	NA	NA	22.0317	0
257	31-35	161	59	7	12	3	2	2	2	2	2	2	2	15	9	23	6	1	2	3	2	1	3	NA	NA	1	NA	NA	NA	2	NA	NA	NA	NA	NA	NA	22.7615	0
258	36-40	160	56	6	12	3	2	2	2	2	1	2	2	15	8	14	10	8	5	3	1	1	3	NA	NA	1	NA	NA	NA	3	NA	NA	NA	NA	NA	NA	21.875	0
259	41-45	160	50	3	9	4	2	2	2	2	2	2	2	15	22	6	0	0	0	3	1	1	5	NA	NA	0	NA	NA	NA	1	NA	NA	NA	NA	NA	NA	19.5312	0
260	41-45	172	73	3	10	5	1	2	2	2	1	2	2	10	11	6	1	0	0	1	0	0	3	NA	NA	1	NA	NA	NA	1	NA	NA	NA	NA	NA	NA	24.6755	0
261	41-45	158	79	8	6	3	1	2	2	2	2	2	2	15	12	4	4	0	0	3	3	0	3	NA	NA	1	NA	NA	NA	3	NA	NA	NA	NA	NA	NA	31.6456	0
262	56-60	155	74	8	2	1	2	2	2	1	2	2	2	15	14	12	2	0	0	3	3	4	6	NA	NA	1	NA	NA	NA	1	NA	NA	NA	NA	NA	NA	30.8012	0
263	26-30	167	64	6	8	5	1	2	2	2	2	2	2	15	15	12	7	6	2	3	2	1	3	NA	NA	1	NA	NA	NA	1	NA	NA	NA	NA	NA	NA	22.9481	0
264	36-40	168	50	4	9	4	2	2	2	2	2	2	2	5	17	5	4	0	0	3	1	1	3	NA	NA	2	NA	NA	NA	3	NA	NA	NA	NA	NA	NA	17.7154	0
265	51-55	160	56	7	2	3	2	2	2	2	2	2	2	15	18	10	8	0	0	3	1	3	3	NA	NA	1	NA	NA	NA	3	NA	NA	NA	NA	NA	NA	21.875	0
266	36-40	158	55	7	12	3	2	2	2	2	2	2	2	15	6	12	7	1	0	3	2	1	4	NA	NA	1	NA	NA	NA	1	NA	NA	NA	NA	NA	NA	22.0317	0
267	31-35	166	56	7	9	2	2	2	2	2	2	2	2	10	12	8	7	3	4	3	2	1	3	NA	NA	1	NA	NA	NA	3	NA	NA	NA	NA	NA	NA	20.3223	0
268	41-45	149	53	5	6	3	1	2	2	2	2	2	2	5	16	9	4	1	0	3	2	4	3	NA	NA	1	NA	NA	NA	1	NA	NA	NA	NA	NA	NA	23.8728	0
269	51-55	155	50	8	2	2	2	2	2	2	2	2	2	15	6	23	4	0	0	3	3	0	3	NA	NA	1	NA	NA	NA	2	NA	NA	NA	NA	NA	NA	20.8117	0
270	31-35	160	52	4	8	3	2	2	2	2	2	2	2	15	20	4	2	0	0	3	1	1	3	NA	NA	1	NA	NA	NA	3	NA	NA	NA	NA	NA	NA	20.3125	0
271	46-50	150	49	9	5	2	2	1	2	2	2	2	2	15	10	28	7	3	0	3	2	3	3	NA	NA	1	NA	NA	NA	1	NA	NA	NA	NA	NA	NA	21.7778	0
272	51-55	159	83	9	12	3	2	2	2	2	2	1	2	10	22	8	1	0	0	3	1	2	3	NA	NA	1	NA	NA	NA	1	NA	NA	NA	NA	NA	NA	32.831	0
273	46-50	151	53	7	5	4	2	1	2	2	2	2	2	15	13	16	6	2	0	3	1	4	4	NA	NA	1	NA	NA	NA	3	NA	NA	NA	NA	NA	NA	23.2446	0
274	31-35	154	42	4	8	4	1	2	2	2	2	2	2	15	8	24	2	0	4	3	2	1	4	NA	NA	1	NA	NA	NA	3	NA	NA	NA	NA	NA	NA	17.7096	0
275	26-30	163	56	4	12	4	1	2	2	2	2	2	2	15	6	8	3	0	1	3	2	1	3	NA	NA	1	NA	NA	NA	1	NA	NA	NA	NA	NA	NA	21.0772	0
276	31-35	170	52	7	12	3	2	2	2	2	2	2	2	5	19	6	8	5	1	3	2	1	3	NA	NA	1	NA	NA	NA	3	NA	NA	NA	NA	NA	NA	17.9931	0
277	36-40	158	53	5	12	2	2	2	2	2	2	2	2	15	32	14	2	1	0	3	2	2	2	NA	NA	1	NA	NA	NA	1	NA	NA	NA	NA	NA	NA	21.2306	0
278	41-45	160	54	8	4	2	2	2	2	2	2	2	2	15	0	16	4	0	0	2	2	0	3	NA	NA	1	NA	NA	NA	1	NA	NA	NA	NA	NA	NA	21.0938	0
279	31-35	155	43	8	7	4	1	1	2	2	2	2	2	5	16	24	7	2	1	3	2	2	3	NA	NA	2	NA	NA	NA	3	NA	NA	NA	NA	NA	NA	17.898	0
280	56-60	160	50	7	2	1	2	2	2	2	2	1	2	15	4	8	15	5	0	3	2	2	3	NA	NA	1	NA	NA	NA	1	NA	NA	NA	NA	NA	NA	19.5312	0
281	46-50	155	59	8	4	2	1	2	2	2	2	2	2	15	6	26	8	0	0	3	3	0	2	NA	NA	1	NA	NA	NA	1	NA	NA	NA	NA	NA	NA	24.5578	0
282	41-45	158	57	4	8	3	2	2	2	2	2	2	2	15	10	7	6	2	3	3	2	2	4	NA	NA	1	NA	NA	NA	3	NA	NA	NA	NA	NA	NA	22.8329	0
283	46-50	152	54	8	6	3	2	2	2	2	2	2	2	10	6	14	2	0	0	3	1	4	3	NA	NA	1	NA	NA	NA	1	NA	NA	NA	NA	NA	NA	23.3726	0
284	31-35	158	61	3	8	3	2	2	2	2	2	2	2	15	8	7	1	0	0	3	2	0	3	NA	NA	1	NA	NA	NA	1	NA	NA	NA	NA	NA	NA	24.4352	0
285	46-50	156	53	8	4	2	2	2	2	2	2	2	2	15	3	37	1	0	0	3	1	0	4	NA	NA	1	NA	NA	NA	1	NA	NA	NA	NA	NA	NA	21.7784	0
286	41-45	162	53	7	5	3	2	2	2	2	2	2	2	15	23	1	5	7	8	3	2	1	3	NA	NA	1	NA	NA	NA	3	NA	NA	NA	NA	NA	NA	20.1951	0
287	41-45	159	64	8	5	3	2	1	2	2	2	2	2	15	22	8	7	12	11	3	2	1	4	NA	NA	1	NA	NA	NA	1	NA	NA	NA	NA	NA	NA	25.3155	0
288	31-35	158	48	3	6	7	2	2	2	2	1	2	2	10	12	12	3	0	1	2	0	0	3	NA	NA	2	NA	NA	NA	1	NA	NA	NA	NA	NA	NA	19.2277	0
289	41-45	164	60	4	6	6	2	2	2	2	2	2	2	10	9	22	4	5	3	3	2	1	3	NA	NA	1	NA	NA	NA	3	NA	NA	NA	NA	NA	NA	22.3081	0
290	31-35	162	55	9	12	3	1	2	2	2	2	2	2	15	17	25	6	9	11	3	2	2	2	NA	NA	2	NA	NA	NA	3	NA	NA	NA	NA	NA	NA	20.9572	0
291	51-55	163	52	8	2	2	2	2	2	2	2	2	2	10	6	24	9	0	0	3	2	1	4	NA	NA	1	NA	NA	NA	2	NA	NA	NA	NA	NA	NA	19.5717	0
292	31-35	153	47	8	6	4	2	2	2	2	2	2	2	15	9	22	2	3	0	3	2	4	3	NA	NA	1	NA	NA	NA	1	NA	NA	NA	NA	NA	NA	20.0777	0
293	26-30	155	61	4	2	2	1	1	2	2	2	2	2	15	12	8	4	1	0	3	2	1	2	NA	NA	1	NA	NA	NA	3	NA	NA	NA	NA	NA	NA	25.3902	0
294	36-40	160	53	3	8	4	2	2	2	2	2	1	2	15	22	11	3	1	0	3	2	1	4	NA	NA	1	NA	NA	NA	1	NA	NA	NA	NA	NA	NA	20.7031	0
295	36-40	159	54	3	8	4	2	1	1	2	2	1	2	10	26	24	10	12	9	5	1	0	4	NA	NA	1	NA	NA	NA	3	NA	NA	NA	NA	NA	NA	21.3599	0
296	36-40	160	45	4	8	4	2	2	2	2	2	2	2	15	3	15	2	4	12	3	2	2	4	NA	NA	1	NA	NA	NA	1	NA	NA	NA	NA	NA	NA	17.5781	0
297	41-45	150	57	3	7	6	2	1	1	2	2	2	2	15	14	29	9	8	18	3	1	1	3	NA	NA	2	NA	NA	NA	1	NA	NA	NA	NA	NA	NA	25.3333	0
298	41-45	165	60	5	2	4	2	2	2	2	2	2	2	15	11	8	5	0	0	5	1	0	3	NA	NA	1	NA	NA	NA	2	NA	NA	NA	NA	NA	NA	22.0386	0
299	31-35	156	51	4	7	4	2	2	2	2	2	2	2	15	9	18	2	3	0	3	1	1	3	NA	NA	1	NA	NA	NA	2	NA	NA	NA	NA	NA	NA	20.9566	0
300	36-40	157	52	4	8	4	2	1	2	2	2	1	2	15	31	5	5	4	0	5	1	3	3	NA	NA	3	NA	NA	NA	2	NA	NA	NA	NA	NA	NA	21.0962	0
301	36-40	163	60	8	6	2	2	2	2	2	2	2	2	15	11	24	3	0	0	3	2	2	3	NA	NA	1	NA	NA	NA	1	NA	NA	NA	NA	NA	NA	22.5827	0
302	31-35	152	46	3	8	5	2	1	2	2	2	2	2	15	7	18	9	4	15	3	0	4	3	NA	NA	2	NA	NA	NA	2	NA	NA	NA	NA	NA	NA	19.91	0
303	26-30	163	70	4	8	4	2	2	2	2	2	2	2	15	16	11	4	0	0	3	1	0	3	NA	NA	1	NA	NA	NA	1	NA	NA	NA	NA	NA	NA	26.3465	0
304	31-35	155	40	4	8	4	1	2	2	2	2	1	2	15	17	22	10	2	6	3	1	3	3	NA	NA	1	NA	NA	NA	3	NA	NA	NA	NA	NA	NA	16.6493	0
305	46-50	163	58	3	10	4	2	2	2	2	2	2	2	15	16	19	7	4	12	3	1	0	3	NA	NA	1	NA	NA	NA	3	NA	NA	NA	NA	NA	NA	21.83	0
306	46-50	164	64	7	8	3	2	2	1	2	2	2	2	10	7	21	3	4	3	3	1	3	4	NA	NA	1	NA	NA	NA	3	NA	NA	NA	NA	NA	NA	23.7954	0
307	51-55	158	60	9	7	3	1	2	2	2	2	2	2	5	17	21	1	1	0	3	1	1	3	NA	NA	1	NA	NA	NA	1	NA	NA	NA	NA	NA	NA	24.0346	0
308	41-45	155	55	8	6	3	1	2	2	2	1	2	2	15	9	40	4	0	0	3	1	2	2	NA	NA	3	NA	NA	NA	2	NA	NA	NA	NA	NA	NA	22.8928	0
309	46-50	155	49	3	9	5	2	2	2	2	2	1	2	15	6	18	7	6	21	3	1	3	4	NA	NA	4	NA	NA	NA	1	NA	NA	NA	NA	NA	NA	20.3954	0
310	46-50	158	55	4	2	3	2	1	2	2	1	2	2	15	23	17	9	8	21	3	3	3	3	NA	NA	1	NA	NA	NA	1	NA	NA	NA	NA	NA	NA	22.0317	0
311	36-40	165	97	8	7	2	2	1	2	2	2	2	2	15	19	21	5	4	6	3	0	2	3	NA	NA	1	NA	NA	NA	3	NA	NA	NA	NA	NA	NA	35.629	0
312	41-45	157	50	3	6	4	2	1	2	1	2	1	2	10	15	37	4	2	15	3	2	2	3	NA	NA	3	NA	NA	NA	1	NA	NA	NA	NA	NA	NA	20.2848	0
313	36-40	159	60	3	6	4	1	2	2	2	2	2	2	10	10	22	3	3	21	3	2	0	3	NA	NA	1	NA	NA	NA	1	NA	NA	NA	NA	NA	NA	23.7332	0
314	41-45	156	55	4	9	2	2	1	2	2	2	2	2	5	25	11	1	0	0	3	2	0	5	NA	NA	1	NA	NA	NA	1	NA	NA	NA	NA	NA	NA	22.6003	0
315	31-35	156	51	3	8	5	2	2	2	2	2	2	2	15	8	17	3	1	0	3	0	0	4	NA	NA	1	NA	NA	NA	1	NA	NA	NA	NA	NA	NA	20.9566	0
316	31-35	158	58	3	9	4	2	2	2	2	2	2	2	10	20	3	4	1	3	3	2	1	3	NA	NA	1	NA	NA	NA	2	NA	NA	NA	NA	NA	NA	23.2335	0
317	31-35	167	50	3	12	4	1	2	2	2	2	2	2	15	0	34	8	1	0	3	1	0	4	NA	NA	1	NA	NA	NA	1	NA	NA	NA	NA	NA	NA	17.9282	0
318	41-45	154	60	8	6	4	2	1	2	2	2	2	2	5	7	7	4	0	0	3	1	0	3	NA	NA	1	NA	NA	NA	1	NA	NA	NA	NA	NA	NA	25.2994	0
319	46-50	153	57	3	9	5	2	1	2	2	1	1	2	15	30	19	7	5	6	3	1	2	3	NA	NA	1	NA	NA	NA	1	NA	NA	NA	NA	NA	NA	24.3496	0
320	36-40	154	70	8	5	2	2	2	2	2	2	2	2	10	19	13	8	1	0	5	0	2	2	NA	NA	3	NA	NA	NA	2	NA	NA	NA	NA	NA	NA	29.5159	0
321	51-55	156	60	3	8	3	2	2	2	2	2	1	2	15	22	11	2	0	0	3	2	0	3	NA	NA	1	NA	NA	NA	1	NA	NA	NA	NA	NA	NA	24.6548	0
322	31-35	158	47	7	12	3	2	2	2	2	2	2	2	5	23	20	4	2	12	3	1	1	3	NA	NA	3	NA	NA	NA	3	NA	NA	NA	NA	NA	NA	18.8271	0
323	41-45	165	60	3	8	5	1	2	2	2	2	2	2	15	8	23	2	0	0	3	0	2	4	NA	NA	1	NA	NA	NA	3	NA	NA	NA	NA	NA	NA	22.0386	0
324	36-40	153	41	5	6	4	1	2	2	2	2	2	2	5	16	18	6	3	0	3	2	1	3	NA	NA	1	NA	NA	NA	3	NA	NA	NA	NA	NA	NA	17.5146	0
325	51-55	157	53	3	9	5	2	1	1	1	1	1	2	15	13	27	9	6	21	3	1	1	3	NA	NA	2	NA	NA	NA	1	NA	NA	NA	NA	NA	NA	21.5019	0
326	36-40	159	57	7	8	4	2	1	2	2	2	2	2	15	7	31	1	0	0	3	2	3	3	NA	NA	1	NA	NA	NA	3	NA	NA	NA	NA	NA	NA	22.5466	0
327	36-40	160	48	4	2	3	2	2	2	2	2	2	2	5	10	41	5	3	6	3	2	2	4	NA	NA	2	NA	NA	NA	3	NA	NA	NA	NA	NA	NA	18.75	0
328	51-55	153	50	7	2	3	2	2	1	2	2	1	2	15	24	6	7	8	21	3	1	0	3	NA	NA	1	NA	NA	NA	1	NA	NA	NA	NA	NA	NA	21.3593	0
329	31-35	161	50	3	8	5	2	2	2	2	2	2	2	15	13	22	6	5	9	3	1	2	3	NA	NA	2	NA	NA	NA	1	NA	NA	NA	NA	NA	NA	19.2894	0
330	36-40	160	52	7	4	2	2	2	2	2	2	2	2	15	2	24	6	0	0	3	2	0	3	NA	NA	1	NA	NA	NA	1	NA	NA	NA	NA	NA	NA	20.3125	0
331	56-60	155	51	4	12	3	2	2	2	2	2	2	2	15	13	7	0	0	0	3	1	0	4	NA	NA	1	NA	NA	NA	1	NA	NA	NA	NA	NA	NA	21.2279	0
332	36-40	156	56	5	6	3	2	2	2	2	2	2	2	10	25	12	4	1	0	3	2	0	3	NA	NA	1	NA	NA	NA	1	NA	NA	NA	NA	NA	NA	23.0112	0
333	31-35	168	55	3	8	5	1	2	2	2	2	2	2	15	13	17	4	0	3	3	1	0	3	NA	NA	1	NA	NA	NA	1	NA	NA	NA	NA	NA	NA	19.487	0
334	41-45	154	55	9	5	3	2	2	2	2	2	2	2	15	42	2	1	2	0	3	3	0	3	NA	NA	1	NA	NA	NA	1	NA	NA	NA	NA	NA	NA	23.1911	0
335	46-50	155	48	8	6	3	2	2	2	2	2	2	2	15	4	13	2	0	0	3	2	1	3	NA	NA	1	NA	NA	NA	1	NA	NA	NA	NA	NA	NA	19.9792	0
336	51-55	161	60	8	4	1	2	2	2	2	2	2	2	15	0	57	7	1	0	3	3	0	3	NA	NA	1	NA	NA	NA	1	NA	NA	NA	NA	NA	NA	23.1473	0
337	31-35	155	49	4	12	4	2	2	2	2	2	2	2	15	29	11	5	6	3	3	1	0	3	NA	NA	1	NA	NA	NA	1	NA	NA	NA	NA	NA	NA	20.3954	0
338	31-35	160	50	3	12	5	2	2	1	2	2	1	1	15	14	14	5	5	3	3	1	0	3	NA	NA	2	NA	NA	NA	1	NA	NA	NA	NA	NA	NA	19.5312	0
339	51-55	166	65	6	2	1	2	2	2	2	1	2	2	15	15	8	2	0	3	3	1	0	3	NA	NA	0	NA	NA	NA	1	NA	NA	NA	NA	NA	NA	23.5883	0
340	36-40	160	50	7	7	2	1	2	2	2	2	2	2	15	0	56	5	0	0	3	1	2	3	NA	NA	1	NA	NA	NA	1	NA	NA	NA	NA	NA	NA	19.5312	0
341	31-35	161	51	4	9	3	2	1	2	2	2	2	2	15	3	29	1	0	0	3	3	1	3	NA	NA	1	NA	NA	NA	1	NA	NA	NA	NA	NA	NA	19.6752	0
342	36-40	160	55	7	6	3	1	2	2	2	2	2	2	15	12	12	3	3	9	3	2	1	3	NA	NA	1	NA	NA	NA	2	NA	NA	NA	NA	NA	NA	21.4844	0
343	36-40	158	54	4	8	3	2	2	2	2	2	2	2	10	12	7	5	7	21	3	2	1	3	NA	NA	1	NA	NA	NA	3	NA	NA	NA	NA	NA	NA	21.6311	0
344	56-60	150	54	9	6	2	2	2	2	2	2	2	2	10	6	32	2	0	0	3	5	1	3	NA	NA	1	NA	NA	NA	1	NA	NA	NA	NA	NA	NA	24	0
345	36-40	156	54	8	12	3	2	2	2	2	2	2	2	15	8	30	4	0	0	3	2	3	3	NA	NA	1	NA	NA	NA	1	NA	NA	NA	NA	NA	NA	22.1893	0
346	31-35	159	64	3	8	4	2	2	2	2	2	2	2	10	3	20	7	4	0	3	1	0	4	NA	NA	1	NA	NA	NA	3	NA	NA	NA	NA	NA	NA	25.3155	0
347	41-45	160	59	8	5	3	2	2	2	2	2	2	2	5	10	21	4	0	0	3	1	2	3	NA	NA	1	NA	NA	NA	1	NA	NA	NA	NA	NA	NA	23.0469	0
348	36-40	162	53	3	8	4	2	2	2	2	2	2	2	15	12	29	6	5	15	3	2	0	3	NA	NA	2	NA	NA	NA	3	NA	NA	NA	NA	NA	NA	20.1951	0
349	46-50	150	56	8	5	3	2	2	2	2	2	2	2	15	18	15	7	3	9	3	2	1	3	NA	NA	1	NA	NA	NA	2	NA	NA	NA	NA	NA	NA	24.8889	0
350	51-55	160	70	9	2	1	2	2	2	2	2	2	2	15	9	27	3	0	0	3	4	5	4	NA	NA	1	NA	NA	NA	2	NA	NA	NA	NA	NA	NA	27.3438	0
351	31-35	160	55	8	5	3	1	1	2	2	2	1	2	15	5	21	7	6	13	3	2	1	2	NA	NA	1	NA	NA	NA	1	NA	NA	NA	NA	NA	NA	21.4844	0
352	46-50	157	70	9	7	3	1	2	1	1	1	2	2	15	6	38	4	3	0	2	1	2	3	NA	NA	1	NA	NA	NA	3	NA	NA	NA	NA	NA	NA	28.3987	0
353	31-35	166	70	4	8	4	2	2	2	2	2	2	2	15	6	10	6	3	0	3	1	0	3	NA	NA	2	NA	NA	NA	1	NA	NA	NA	NA	NA	NA	25.4028	0
354	26-30	172	58	5	2	5	2	2	2	2	2	2	2	15	5	13	4	0	0	3	2	1	3	NA	NA	1	NA	NA	NA	1	NA	NA	NA	NA	NA	NA	19.6052	0
355	51-55	162	50	9	2	1	2	2	2	2	2	2	2	15	6	16	6	2	3	3	3	1	3	NA	NA	1	NA	NA	NA	2	NA	NA	NA	NA	NA	NA	19.052	0
356	46-50	150	45	8	4	2	2	2	2	2	2	2	2	15	8	19	7	6	6	3	0	0	3	NA	NA	1	NA	NA	NA	3	NA	NA	NA	NA	NA	NA	20	0
357	36-40	157	55	5	12	3	1	2	2	2	2	1	2	10	27	5	9	5	0	3	1	0	4	NA	NA	1	NA	NA	NA	1	NA	NA	NA	NA	NA	NA	22.3133	0
358	56-60	160	58	3	12	4	2	1	1	2	2	2	2	15	21	6	4	0	0	3	1	1	4	NA	NA	1	NA	NA	NA	2	NA	NA	NA	NA	NA	NA	22.6562	0
359	46-50	156	50	7	7	3	2	2	2	2	2	2	2	5	12	18	0	0	0	3	1	1	4	NA	NA	1	NA	NA	NA	2	NA	NA	NA	NA	NA	NA	20.5457	0
360	41-45	150	48	8	10	4	2	2	2	2	2	1	2	15	14	8	4	1	0	3	2	1	3	NA	NA	1	NA	NA	NA	3	NA	NA	NA	NA	NA	NA	21.3333	0
361	56-60	164	65	8	7	2	2	2	2	2	2	1	2	15	16	28	8	2	6	3	2	2	3	NA	NA	1	NA	NA	NA	1	NA	NA	NA	NA	NA	NA	24.1672	0
362	36-40	153	59	3	12	4	2	1	1	2	2	2	2	15	24	11	5	4	12	3	1	1	5	NA	NA	1	NA	NA	NA	3	NA	NA	NA	NA	NA	NA	25.204	0
363	46-50	160	68	8	5	3	2	2	2	2	2	1	2	15	3	61	10	2	3	3	2	3	3	NA	NA	1	NA	NA	NA	1	NA	NA	NA	NA	NA	NA	26.5625	0
364	51-55	160	53	7	2	2	2	1	2	2	2	2	2	15	9	9	7	1	0	3	1	1	3	NA	NA	1	NA	NA	NA	2	NA	NA	NA	NA	NA	NA	20.7031	0
365	51-55	163	80	7	2	3	2	2	2	2	2	2	2	15	3	15	1	0	0	3	2	0	3	NA	NA	1	NA	NA	NA	1	NA	NA	NA	NA	NA	NA	30.1103	0
366	51-55	151	53	9	2	1	2	2	2	2	2	2	2	10	3	19	3	0	0	3	4	0	3	NA	NA	1	NA	NA	NA	3	NA	NA	NA	NA	NA	NA	23.2446	0
367	31-35	166	59	3	2	1	1	1	2	2	2	2	2	15	4	7	1	0	0	3	1	1	3	NA	NA	1	NA	NA	NA	1	NA	NA	NA	NA	NA	NA	21.4109	0
368	31-35	160	64	4	8	3	2	2	2	2	2	2	2	15	14	23	4	0	0	3	0	2	4	NA	NA	1	NA	NA	NA	3	NA	NA	NA	NA	NA	NA	25	0
369	31-35	163	55	8	2	1	2	2	2	2	2	2	2	15	3	14	0	0	3	3	2	2	3	NA	NA	1	NA	NA	NA	3	NA	NA	NA	NA	NA	NA	20.7008	0
370	46-50	159	47	5	6	4	1	1	2	2	2	2	2	10	7	6	0	0	0	3	2	1	4	NA	NA	1	NA	NA	NA	3	NA	NA	NA	NA	NA	NA	18.591	0
371	31-35	158	58	8	6	4	2	2	2	2	2	2	2	15	6	14	2	3	3	3	1	1	3	NA	NA	3	NA	NA	NA	3	NA	NA	NA	NA	NA	NA	23.2335	0
372	41-45	150	49	7	6	3	1	1	2	2	2	2	2	15	6	13	9	8	21	3	1	0	5	NA	NA	1	NA	NA	NA	1	NA	NA	NA	NA	NA	NA	21.7778	0
373	36-40	149	50	8	12	3	2	2	2	2	2	2	2	15	6	34	11	4	3	3	1	1	3	NA	NA	1	NA	NA	NA	1	NA	NA	NA	NA	NA	NA	22.5215	0
374	56-60	150	50	9	2	2	2	2	2	2	2	2	2	10	7	24	4	0	0	3	2	0	3	NA	NA	1	NA	NA	NA	1	NA	NA	NA	NA	NA	NA	22.2222	0
375	41-45	156	48	5	8	4	1	1	2	2	2	2	2	10	10	14	5	2	6	3	2	0	4	NA	NA	1	NA	NA	NA	1	NA	NA	NA	NA	NA	NA	19.7239	0
376	31-35	167	80	3	8	4	2	2	1	2	2	2	2	10	7	7	4	0	0	3	2	1	3	NA	NA	2	NA	NA	NA	1	NA	NA	NA	NA	NA	NA	28.6851	0
377	31-35	158	51	4	8	3	2	1	2	2	2	2	2	10	7	20	5	0	0	3	1	2	3	NA	NA	1	NA	NA	NA	3	NA	NA	NA	NA	NA	NA	20.4294	0
378	26-30	159	58	4	8	3	2	2	1	2	2	2	2	15	22	7	9	3	3	3	1	1	3	NA	NA	3	NA	NA	NA	3	NA	NA	NA	NA	NA	NA	22.9421	0
379	26-30	168	57	4	8	3	2	2	2	2	2	2	2	15	18	20	6	8	0	3	2	1	3	NA	NA	1	NA	NA	NA	1	NA	NA	NA	NA	NA	NA	20.1956	0
380	26-30	158	60	2	8	5	2	2	2	2	2	2	2	15	33	25	2	0	0	3	1	3	3	NA	NA	1	NA	NA	NA	1	NA	NA	NA	NA	NA	NA	24.0346	0
381	31-35	155	55	4	8	4	2	1	2	2	2	2	2	15	19	14	6	2	0	3	2	1	3	NA	NA	1	NA	NA	NA	1	NA	NA	NA	NA	NA	NA	22.8928	0
382	46-50	157	53	3	8	5	2	2	2	1	2	2	2	15	18	30	5	8	17	5	2	3	3	NA	NA	0	NA	NA	NA	3	NA	NA	NA	NA	NA	NA	21.5019	0
383	21-25	158	42	8	5	2	1	1	2	2	2	2	2	15	4	16	9	2	3	3	2	0	3	NA	NA	1	NA	NA	NA	1	NA	NA	NA	NA	NA	NA	16.8242	0
384	41-45	163	60	3	9	4	2	2	2	2	2	2	2	10	28	28	8	3	21	1	0	0	5	NA	NA	0	NA	NA	NA	1	NA	NA	Negative	NA	NA	NA	22.5827	0
385	31-35	168	54	2	9	4	2	2	2	2	2	2	2	5	19	6	4	2	0	3	1	0	4	NA	NA	1	NA	NA	NA	3	NA	NA	NA	NA	NA	NA	19.1327	0
386	36-40	156	54	3	8	3	2	1	2	2	2	2	2	15	15	0	7	6	6	2	0	2	3	NA	NA	1	NA	NA	NA	1	NA	NA	NA	NA	NA	NA	22.1893	0
387	31-35	165	50	7	12	3	2	1	2	2	2	2	2	5	14	16	1	0	3	3	1	1	3	NA	NA	1	NA	NA	NA	1	NA	NA	NA	NA	NA	NA	18.3655	0
388	46-50	160	65	8	5	4	2	2	2	2	2	2	2	15	20	16	5	4	0	3	1	0	3	NA	NA	0	NA	NA	NA	1	NA	NA	NA	NA	NA	NA	25.3906	0
389	46-50	155	55	9	5	3	2	2	2	2	2	2	2	15	12	18	0	0	0	3	1	2	3	NA	NA	1	NA	NA	NA	1	NA	NA	NA	NA	NA	NA	22.8928	0
390	41-45	168	57	3	8	4	2	2	2	2	2	2	2	15	12	16	3	0	0	3	1	0	3	NA	NA	1	NA	NA	NA	3	NA	NA	NA	NA	NA	NA	20.1956	0
391	41-45	163	62	8	12	3	2	2	2	2	2	1	2	15	3	10	0	0	0	3	2	2	3	NA	NA	1	NA	NA	NA	2	NA	NA	NA	NA	NA	NA	23.3355	0
392	41-45	163	70	4	2	1	2	2	2	2	2	2	2	15	14	13	8	2	0	3	2	0	4	NA	NA	1	NA	NA	NA	1	NA	NA	NA	NA	NA	NA	26.3465	0
393	21-25	172	60	3	8	3	2	2	2	2	2	2	2	15	16	9	3	1	0	3	1	0	3	NA	NA	1	NA	NA	NA	1	NA	NA	NA	NA	NA	NA	20.2812	0
394	41-45	154	58	8	7	3	2	2	2	2	2	2	2	15	6	19	2	0	0	3	2	0	3	NA	NA	1	NA	NA	NA	1	NA	NA	NA	NA	NA	NA	24.4561	0
395	41-45	159	60	8	2	1	2	2	2	2	2	2	2	10	6	15	2	0	0	3	2	0	4	NA	NA	1	NA	NA	NA	1	NA	NA	NA	NA	NA	NA	23.7332	0
396	51-55	154	50	3	2	3	2	2	2	2	2	2	2	15	12	4	2	0	0	3	1	0	4	NA	NA	1	NA	NA	NA	1	NA	NA	NA	NA	NA	NA	21.0828	0
397	46-50	160	56	7	2	3	2	2	2	2	2	2	2	10	13	11	3	0	0	3	1	0	4	NA	NA	1	NA	NA	NA	1	NA	NA	NA	NA	NA	NA	21.875	0
398	36-40	160	50	4	8	4	2	2	2	2	2	2	2	15	7	12	6	2	0	3	1	0	4	NA	NA	1	NA	NA	NA	1	NA	NA	NA	NA	NA	NA	19.5312	0
399	36-40	161	52	4	10	5	2	2	2	2	2	2	2	15	3	10	0	0	0	2	0	1	3	NA	NA	4	NA	NA	NA	2	NA	NA	NA	NA	NA	NA	20.061	0
400	56-60	152	58	7	2	3	1	2	2	2	2	2	2	15	7	24	7	0	0	3	2	1	4	NA	NA	1	NA	NA	NA	1	NA	NA	NA	NA	NA	NA	25.1039	0
401	36-40	160	55	7	2	4	2	2	2	2	2	2	2	15	11	18	7	0	0	3	2	5	3	NA	NA	1	NA	NA	NA	1	NA	NA	Negative	NA	NA	NA	21.4844	0
402	36-40	165	70	7	6	4	2	2	2	2	2	1	2	10	23	14	13	5	9	3	2	1	3	NA	NA	1	NA	NA	NA	2	NA	NA	NA	NA	NA	NA	25.7117	0
403	36-40	175	67	3	8	5	2	1	2	2	2	2	2	15	11	0	0	0	0	3	2	2	3	NA	NA	2	NA	NA	NA	1	NA	NA	NA	NA	NA	NA	21.8776	0
404	31-35	162	56	4	7	3	2	1	2	2	2	1	2	15	23	16	3	3	0	3	0	4	3	NA	NA	1	NA	NA	NA	1	NA	NA	NA	NA	NA	NA	21.3382	0
405	41-45	160	57	7	8	4	2	1	1	2	2	2	2	15	0	38	7	0	0	3	3	0	3	NA	NA	NA	NA	NA	NA	1	NA	NA	NA	NA	NA	NA	22.2656	0
406	36-40	158	54	7	12	3	2	2	2	2	2	2	2	15	3	13	4	0	0	3	2	1	4	NA	NA	1	NA	NA	NA	1	NA	NA	NA	NA	NA	NA	21.6311	0
407	31-35	160	44	5	12	4	2	2	2	2	2	2	2	15	37	13	5	1	3	3	1	1	4	NA	NA	1	NA	NA	NA	3	NA	NA	NA	NA	NA	NA	17.1875	0
408	31-35	155	53	3	8	5	2	2	2	2	2	2	2	15	5	20	3	0	0	3	1	0	4	NA	NA	1	NA	NA	NA	1	NA	NA	NA	NA	NA	NA	22.0604	0
409	41-45	159	51	4	8	4	2	2	2	2	2	2	2	10	34	29	5	2	3	3	1	1	3	NA	NA	2	NA	NA	NA	2	NA	NA	NA	NA	NA	NA	20.1733	0
410	46-50	156	60	8	6	3	2	2	2	1	2	2	2	10	6	27	8	0	0	3	2	3	3	NA	NA	1	NA	NA	NA	2	NA	NA	NA	NA	NA	NA	24.6548	0
411	31-35	158	53	4	6	3	1	1	2	2	2	2	2	15	10	11	0	0	0	3	1	0	3	NA	NA	1	NA	NA	NA	1	NA	NA	NA	NA	NA	NA	21.2306	0
412	31-35	161	56	8	6	3	1	2	2	2	2	2	2	5	1	38	5	2	0	3	2	1	3	NA	NA	1	NA	NA	NA	3	NA	NA	NA	NA	NA	NA	21.6041	0
413	46-50	158	53	4	12	3	2	2	2	2	2	2	2	15	9	19	14	2	3	5	1	5	3	NA	NA	2	NA	NA	NA	3	NA	NA	NA	NA	NA	NA	21.2306	0
414	46-50	155	55	8	12	3	1	1	2	2	2	2	2	15	3	13	4	2	3	3	2	1	3	NA	NA	1	NA	NA	NA	1	NA	NA	NA	NA	NA	NA	22.8928	0
415	41-45	158	65	3	2	4	2	2	2	2	2	2	2	15	9	11	4	0	9	3	2	0	5	NA	NA	1	NA	NA	NA	1	NA	NA	NA	NA	NA	NA	26.0375	0
416	36-40	158	57	3	2	3	2	2	2	2	2	2	2	15	1	13	6	7	15	3	1	1	3	NA	NA	1	NA	NA	NA	3	NA	NA	NA	NA	NA	NA	22.8329	0
417	51-55	158	56	8	6	3	2	2	2	2	2	2	2	15	24	14	5	0	0	3	2	2	4	NA	NA	1	NA	NA	NA	1	NA	NA	NA	NA	NA	NA	22.4323	0
418	26-30	164	55	4	8	6	2	2	2	2	2	2	2	15	9	24	6	1	0	3	1	2	3	NA	NA	2	NA	NA	NA	2	NA	NA	NA	NA	NA	NA	20.4491	0
419	31-35	160	49	4	6	3	2	2	2	2	2	2	2	15	9	31	4	2	0	3	0	0	3	NA	NA	2	NA	NA	NA	2	NA	NA	NA	NA	NA	NA	19.1406	0
420	36-40	152	44	3	8	4	1	1	2	2	2	2	2	15	30	7	4	1	0	3	1	0	4	NA	NA	1	NA	NA	NA	1	NA	NA	NA	NA	NA	NA	19.0443	0
421	36-40	160	61	7	9	2	2	2	2	2	2	2	2	15	11	19	2	0	0	3	2	1	5	NA	NA	0	NA	NA	NA	1	NA	NA	NA	NA	NA	NA	23.8281	0
422	36-40	158	65	4	8	4	1	2	1	2	2	2	2	15	21	12	3	0	9	3	2	0	3	NA	NA	1	NA	NA	NA	1	NA	NA	NA	NA	NA	NA	26.0375	0
423	51-55	160	65	8	4	2	2	2	2	2	2	2	2	15	7	18	1	0	0	3	1	1	3	NA	NA	1	NA	NA	NA	2	NA	NA	NA	NA	NA	NA	25.3906	0
424	31-35	150	50	3	8	4	2	1	2	2	2	2	2	15	15	11	4	0	12	3	2	1	3	NA	NA	1	NA	NA	NA	3	NA	NA	NA	NA	NA	NA	22.2222	0
425	26-30	152	58	3	8	4	2	2	2	2	2	2	2	15	20	20	5	9	17	2	0	1	4	NA	NA	1	NA	NA	NA	2	NA	NA	NA	NA	NA	NA	25.1039	0
426	56-60	155	50	8	4	1	2	2	2	2	2	2	2	5	24	16	6	0	0	4	3	2	2	NA	NA	2	NA	NA	NA	3	NA	NA	NA	NA	NA	NA	20.8117	0
427	46-50	149	50	8	12	1	2	2	2	2	2	1	2	15	4	30	7	1	3	3	1	1	4	NA	NA	1	NA	NA	NA	2	NA	NA	NA	NA	NA	NA	22.5215	0
428	56-60	162	51	4	12	3	2	2	2	2	2	1	2	10	12	25	3	0	0	3	1	0	4	NA	NA	1	NA	NA	NA	3	NA	NA	NA	NA	NA	NA	19.433	0
429	36-40	160	65	8	12	3	2	1	2	2	2	2	2	10	16	35	9	6	6	3	1	0	5	NA	NA	1	NA	NA	NA	2	NA	NA	NA	NA	NA	NA	25.3906	0
430	36-40	158	51	8	6	3	2	2	2	2	2	2	2	15	3	42	2	0	0	3	2	2	3	NA	NA	1	NA	NA	NA	1	NA	NA	NA	NA	NA	NA	20.4294	0
431	41-45	162	52	7	8	3	2	2	2	2	2	2	2	15	18	21	8	0	0	3	2	0	3	NA	NA	1	NA	NA	NA	3	NA	NA	NA	NA	NA	NA	19.8141	0
432	36-40	161	74	8	5	3	1	1	2	2	2	2	2	15	12	33	3	1	0	3	1	2	4	NA	NA	1	NA	NA	NA	1	NA	NA	NA	NA	NA	NA	28.5483	0
433	46-50	164	63	8	4	2	2	2	2	2	2	2	2	5	26	18	6	3	12	3	2	0	3	NA	NA	2	NA	NA	NA	1	NA	NA	NA	NA	NA	NA	23.4236	0
434	31-35	164	55	4	8	4	1	1	2	2	2	1	2	15	18	14	7	5	9	3	1	1	4	NA	NA	1	NA	NA	NA	1	NA	NA	NA	NA	NA	NA	20.4491	0
435	36-40	158	49	7	4	6	1	2	2	2	2	2	2	5	3	25	6	1	0	3	1	3	3	NA	NA	2	NA	NA	NA	1	NA	NA	NA	NA	NA	NA	19.6283	0
436	36-40	158	51	5	8	3	2	2	2	2	2	2	2	15	20	11	2	0	0	3	2	2	4	NA	NA	1	NA	NA	NA	1	NA	NA	NA	NA	NA	NA	20.4294	0
437	31-35	158	53	8	5	4	2	2	2	2	2	2	2	15	16	8	5	0	0	3	2	2	3	NA	NA	1	NA	NA	NA	1	NA	NA	NA	NA	NA	NA	21.2306	0
438	41-45	160	51	7	2	1	2	2	2	2	2	2	2	15	8	10	8	0	0	3	2	1	4	NA	NA	1	NA	NA	NA	1	NA	NA	NA	NA	NA	NA	19.9219	0
439	51-55	171	70	9	2	2	2	2	2	2	2	2	2	10	31	19	4	9	9	3	2	1	3	NA	NA	1	NA	NA	NA	1	NA	NA	NA	NA	NA	NA	23.939	0
440	51-55	159	70	9	12	2	2	1	2	2	2	2	2	10	25	14	14	2	9	2	3	2	3	NA	NA	1	NA	NA	NA	1	NA	NA	NA	NA	NA	NA	27.6888	0
441	36-40	161	57	5	8	6	2	2	2	2	2	2	2	10	27	2	4	3	15	3	2	0	4	NA	NA	1	NA	NA	NA	3	NA	NA	NA	NA	NA	NA	21.9899	0
442	26-30	166	52	4	8	4	2	2	2	2	2	2	2	15	4	29	3	0	0	3	2	1	3	NA	NA	1	NA	NA	NA	1	NA	NA	NA	NA	NA	NA	18.8707	0
443	56-60	159	47	7	2	1	2	2	2	1	2	1	2	15	18	7	0	0	0	3	2	0	3	NA	NA	1	NA	NA	NA	1	NA	NA	NA	NA	NA	NA	18.591	0
444	36-40	160	49	4	8	5	2	1	2	2	2	2	2	15	7	10	2	0	0	3	1	1	3	NA	NA	1	NA	NA	NA	3	NA	NA	NA	NA	NA	NA	19.1406	0
445	36-40	165	61	4	2	1	2	1	2	2	2	2	2	10	32	13	2	1	0	3	2	0	4	NA	NA	2	NA	NA	NA	1	NA	NA	NA	NA	NA	NA	22.4059	0
446	26-30	161	62	4	8	4	2	2	2	2	2	2	2	15	38	13	5	7	18	3	1	0	3	NA	NA	3	NA	NA	NA	1	NA	NA	NA	NA	NA	NA	23.9188	0
447	51-55	158	70	9	2	1	2	2	2	1	2	2	2	10	22	25	9	0	0	3	1	2	3	NA	NA	1	NA	NA	NA	2	NA	NA	NA	NA	NA	NA	28.0404	0
448	41-45	156	62	8	2	2	2	2	1	2	2	2	2	15	3	30	3	0	0	3	1	1	4	NA	NA	4	NA	NA	NA	3	NA	NA	NA	NA	NA	NA	25.4767	0
449	36-40	159	60	7	12	3	2	2	2	2	2	2	1	10	8	10	3	4	0	3	0	2	3	NA	NA	0	NA	NA	NA	1	NA	NA	NA	NA	NA	NA	23.7332	0
450	36-40	152	48	8	6	2	2	2	2	2	2	2	2	5	14	7	2	1	0	3	1	1	3	NA	NA	NA	NA	NA	NA	2	NA	NA	NA	NA	NA	NA	20.7756	0
451	26-30	155	55	4	2	3	2	2	2	2	2	2	2	15	20	20	2	0	0	3	2	1	3	NA	NA	2	NA	NA	NA	1	NA	NA	NA	NA	NA	NA	22.8928	0
452	51-55	161	50	7	2	4	2	2	2	2	2	2	2	15	5	9	5	0	0	3	1	2	5	NA	NA	1	NA	NA	NA	1	NA	NA	NA	NA	NA	NA	19.2894	0
453	36-40	158	52	3	9	4	2	2	2	2	2	2	2	15	17	7	0	0	0	3	1	0	3	NA	NA	1	NA	NA	NA	1	NA	NA	NA	NA	NA	NA	20.83	0
454	46-50	151	49	9	2	1	2	2	2	2	2	2	2	10	16	25	2	0	0	3	1	0	2	NA	NA	2	NA	NA	NA	1	NA	NA	NA	NA	NA	NA	21.4903	0
455	56-60	153	57	7	7	3	2	1	2	2	2	2	2	15	10	20	4	0	0	3	1	3	3	NA	NA	1	NA	NA	NA	2	NA	NA	NA	NA	NA	NA	24.3496	0
456	56-60	158	57	7	6	2	2	2	2	2	2	2	2	5	7	7	3	0	0	3	1	1	3	NA	NA	1	NA	NA	NA	2	NA	NA	NA	NA	NA	NA	22.8329	0
457	36-40	165	55	5	6	5	2	1	2	2	2	2	2	15	24	28	4	3	3	3	2	2	3	NA	NA	2	NA	NA	NA	3	NA	NA	NA	NA	NA	NA	20.202	0
458	36-40	163	50	7	12	4	2	1	2	2	2	2	2	15	0	26	4	0	0	3	1	2	3	NA	NA	2	NA	NA	NA	3	NA	NA	NA	NA	NA	NA	18.8189	0
459	31-35	160	50	4	6	4	2	1	2	2	2	2	2	15	4	16	4	0	0	3	1	1	4	NA	NA	1	NA	NA	NA	1	NA	NA	NA	NA	NA	NA	19.5312	0
460	36-40	156	55	7	7	5	2	2	2	2	2	2	2	5	7	22	2	0	0	3	1	1	3	NA	NA	2	NA	NA	NA	2	NA	NA	NA	NA	NA	NA	22.6003	0
461	41-45	161	70	7	12	4	2	2	2	2	2	2	2	15	3	26	2	0	0	3	3	0	3	NA	NA	1	NA	NA	NA	1	NA	NA	NA	NA	NA	NA	27.0051	0
462	41-45	155	58	8	7	3	2	2	2	2	1	2	2	5	0	41	5	2	0	3	1	3	2	NA	NA	1	NA	NA	NA	1	NA	NA	NA	NA	NA	NA	24.1415	0
463	36-40	165	65	5	7	3	2	2	2	2	2	2	2	10	18	14	4	0	0	3	3	0	4	NA	NA	1	NA	NA	NA	3	NA	NA	NA	NA	NA	NA	23.8751	0
464	51-55	163	61	7	6	3	2	2	2	2	2	1	2	15	22	17	11	5	15	3	2	2	3	NA	NA	1	NA	NA	NA	3	NA	NA	NA	NA	NA	NA	22.9591	0
465	51-55	157	48	8	2	1	2	2	2	2	2	2	2	15	9	18	3	0	0	3	4	3	3	NA	NA	1	NA	NA	NA	2	NA	NA	NA	NA	NA	NA	19.4734	0
466	36-40	160	55	4	2	1	2	2	2	2	1	1	2	15	15	18	6	0	0	3	1	0	3	NA	NA	1	NA	NA	NA	1	NA	NA	NA	NA	NA	NA	21.4844	0
467	36-40	158	49	3	8	5	1	1	2	2	2	2	2	15	18	13	8	7	21	3	2	1	3	NA	NA	1	NA	NA	NA	1	NA	NA	NA	NA	NA	NA	19.6283	0
468	31-35	169	56	8	2	4	1	2	2	2	1	2	2	15	15	35	7	9	9	3	3	1	3	NA	NA	2	NA	NA	NA	1	NA	NA	NA	NA	NA	NA	19.6072	0
469	31-35	156	39	9	2	4	1	2	2	2	2	2	2	5	26	20	6	0	0	3	2	1	3	NA	NA	1	NA	NA	NA	1	NA	NA	NA	NA	NA	NA	16.0256	0
470	36-40	155	67	7	6	3	2	2	2	2	2	2	2	10	14	10	2	0	0	3	1	2	3	NA	NA	3	NA	NA	NA	3	NA	NA	NA	NA	NA	NA	27.8876	0
471	31-35	165	44	3	8	5	2	2	2	2	2	2	2	15	2	26	5	2	6	3	1	0	3	NA	NA	2	NA	NA	NA	1	NA	NA	NA	NA	NA	NA	16.1616	0
472	31-35	164	46	8	2	3	1	2	2	2	2	2	2	15	12	28	6	1	0	3	4	0	3	NA	NA	1	NA	NA	NA	2	NA	NA	NA	NA	NA	NA	17.1029	0
473	36-40	158	69	9	2	1	2	2	2	2	2	2	2	15	3	18	9	7	21	3	3	2	3	NA	NA	1	NA	NA	NA	2	NA	NA	NA	NA	NA	NA	27.6398	0
474	36-40	155	60	8	6	3	2	2	2	2	2	2	2	10	6	15	3	2	0	3	1	0	3	NA	NA	1	NA	NA	NA	1	NA	NA	NA	NA	NA	NA	24.974	0
475	21-25	158	60	8	6	3	2	2	2	2	2	2	2	10	9	17	4	2	3	3	3	1	3	NA	NA	1	NA	NA	NA	1	NA	NA	NA	NA	NA	NA	24.0346	0
476	51-55	150	52	4	2	2	2	2	2	1	2	2	2	10	13	22	4	2	0	5	1	0	4	NA	NA	1	NA	NA	NA	1	NA	NA	NA	NA	NA	NA	23.1111	0
477	51-55	167	81	9	4	1	2	2	2	2	2	2	2	10	20	9	6	5	9	3	2	0	3	NA	NA	1	NA	NA	NA	1	NA	NA	NA	NA	NA	NA	29.0437	0
478	31-35	160	55	3	8	5	2	1	1	2	1	2	2	15	17	24	8	8	12	3	1	1	3	NA	NA	2	NA	NA	NA	1	NA	NA	NA	NA	NA	NA	21.4844	0
479	41-45	163	56	4	8	5	1	2	2	2	2	2	2	15	22	9	3	4	0	5	1	1	4	NA	NA	1	NA	NA	NA	3	NA	NA	NA	NA	NA	NA	21.0772	0
480	31-35	154	45	3	9	4	2	2	2	2	2	2	2	5	13	9	10	4	0	3	0	0	3	NA	NA	1	NA	NA	NA	2	NA	NA	NA	NA	NA	NA	18.9745	0
481	51-55	154	56	8	6	3	1	2	2	2	2	2	2	15	16	28	9	5	21	3	2	1	4	NA	NA	1	NA	NA	NA	3	NA	NA	NA	NA	NA	NA	23.6128	0
482	41-45	161	52	8	7	2	2	1	2	2	2	2	2	15	21	15	3	0	3	3	3	1	4	NA	NA	1	NA	NA	NA	1	NA	NA	NA	NA	NA	NA	20.061	0
483	36-40	165	55	8	4	2	1	2	1	2	2	2	2	15	12	19	1	0	0	3	2	1	3	NA	NA	1	NA	NA	NA	1	NA	NA	NA	NA	NA	NA	20.202	0
484	36-40	163	51	3	12	4	1	2	2	2	2	2	2	15	9	49	6	1	3	3	2	0	3	NA	NA	1	NA	NA	NA	1	NA	NA	NA	NA	NA	NA	19.1953	0
485	26-30	156	68	4	7	4	1	1	2	2	2	2	2	15	18	20	1	0	0	3	2	3	3	NA	NA	3	NA	NA	NA	2	NA	NA	NA	NA	NA	NA	27.9421	0
486	31-35	162	42	4	10	6	2	1	2	2	2	2	2	15	10	28	5	1	3	3	3	4	3	NA	NA	1	NA	NA	NA	3	NA	NA	NA	NA	NA	NA	16.0037	0
487	36-40	153	43	3	9	4	2	2	2	2	2	2	2	15	16	14	2	0	0	3	0	0	4	NA	NA	2	NA	NA	NA	1	NA	NA	NA	NA	NA	NA	18.369	0
488	31-35	150	39	4	9	2	2	2	2	2	2	2	2	15	4	40	2	0	0	3	1	1	3	NA	NA	1	NA	NA	NA	1	NA	NA	NA	NA	NA	NA	17.3333	0
489	46-50	162	48	5	12	3	2	2	2	2	2	2	2	5	10	20	6	0	0	3	2	1	4	NA	NA	1	NA	NA	NA	1	NA	NA	NA	NA	NA	NA	18.2899	0
490	26-30	149	40	5	2	1	2	1	2	2	2	2	2	15	4	39	3	0	0	3	1	0	3	NA	NA	1	NA	NA	NA	2	NA	NA	NA	NA	NA	NA	18.0172	0
491	26-30	154	65	4	2	1	2	2	2	2	2	2	2	5	18	17	4	0	0	3	0	0	3	NA	NA	2	NA	NA	NA	3	NA	NA	NA	NA	NA	NA	27.4077	0
492	31-35	153	65	4	12	3	2	2	2	2	2	2	2	10	19	20	8	0	0	3	0	0	3	NA	NA	2	NA	NA	NA	2	NA	NA	NA	NA	NA	NA	27.7671	0
493	56-60	150	63	10	2	1	2	2	2	1	2	2	2	10	17	40	11	9	18	3	3	1	3	NA	NA	1	NA	NA	NA	2	NA	NA	NA	NA	NA	NA	28	0
494	36-40	161	59	4	12	3	1	2	2	2	2	2	2	10	25	11	3	0	0	5	1	2	6	NA	NA	0	NA	NA	NA	3	NA	NA	NA	NA	NA	NA	22.7615	0
495	31-35	162	50	4	8	3	2	2	2	2	2	2	2	15	15	21	5	0	0	3	2	1	2	NA	NA	1	NA	NA	NA	1	NA	NA	NA	NA	NA	NA	19.052	0
496
497
498
499
500
501
502
503
504
505
506
507
508
509
510
511
512
513
514
515
516
517
518
519
520
521
522
523
524
525
526
527
528
529
530
531
532
533
534
535
536
537
538
539
540
541
542
543
544
545
546
547
548
549
550
551
552
553
554
555
556
557
558
559
560
561
562
563
564
565
566
567
568
569
570
571
572
573
574
575
576
577
578
579
580
581
582
583
584
585
586
587
588
589
590
591
592
593
594
595
596
597
598
599
600
601
602
603
604
605
606
607
608
609
610
611
612
613
614
615
616
617
618
619
620
621
622
623
624
625
626
627
628
629
630
631
632
633
634
635
636
637
638
639
640
641
642
643
644
645
646
647
648
649
650
651
652
653
654
655
656
657
658
659
660
661
662
663
664
665
666
667
668
669
670
671
672
673
674
675
676
677
678
679
680
681
682
683
684
685
686
687
688
689
690
691
692
693
694
695
696
697
698
699
700
701
702
703
704
705
706
707
708
709
710
711
712
713
714
715
716
717
718
719
720
721
722
723
724
725
726
727
728
729
730
731
732
733
734
735
736
737
738
739
740
741
742
743
744
745
746
747
748
749
750
751
752
753
754
755
756
757
758
759
760
761
762
763
764
765
766
767
768
769
770
771
772
773
774
775
776
777
778
779
780
781
782
783
784
785
786
787
788
789
790
791
792
793
794
795
796
797
798
799
800
801
802
803
804
805
806
807
808
809
810
811
812
813
814
815
816
817
818
819
820
821
822
823
824
825
826
827
828
829
830
831
832
833
834
835
836
837
838
839
840
841
842
843
844
845
846
847
848
849
850
851
852
853
854
855
856
857
858
859
860
861
862
863
864
865
866
867
868
869
870
871
872
873
874
875
876
877
878
879
880
881
882
883
884
885
886
887
888
889
890
891
892
893
894
895
896
897
898
899
900
901
902
903
904
905
906
907
908
909
910
911
912
913
914
915
916
917
918
919
920
921
922
923
924
925
926
927
928
929
930
931
932
933
934
935
936
937
938
939
940
941
942
943
944
945
946
947
948
949
950
951
952
953
954
955
956
957
958
959
960
961
962
963
964
965
966
967
968
969
970
971
972
973
974
975
976
977
978
979
980
981
982
983
984
985
986
987
988
989
990
991
992
993
994
995
996
997
998
999
1000
1001
1002
1003
1004
1005
1006
1007
1008
1009
1010
1011
1012
1013
1014
1015
1016
1017
1018
1019
1020
1021
1022
1023
1024
1025
1026
1027
1028
1029
1030
1031
1032
1033
1034
1035
1036
1037
1038
1039
1040
1041
1042
1043
1044
1045
1046
1047
1048
1049
1050
1051
1052
1053
1054
1055
1056
1057
1058
1059
1060
1061
1062
1063
1064
1065
1066
1067
1068
1069
1070
1071
1072
1073
1074
1075
1076
1077
1078
1079
1080
1081
1082
1083
1084
1085
1086
1087
1088
1089
1090
1091
1092
1093
1094
1095
1096
1097
1098
1099
1100
1101
1102
1103
1104
1105
1106
1107
1108
1109
1110
1111
1112
1113
1114
1115
1116
1117
1118
1119
1120
1121
1122
1123
1124
1125
1126
1127
1128
1129
1130
1131
1132
1133
1134
1135
1136
1137
1138
1139
1140
1141
1142
1143
1144
1145
1146
1147
1148
1149
1150
1151
1152
1153
1154
1155
1156
1157
1158
1159
1160
1161
1162
1163
1164
1165
1166
1167
1168
1169
1170
1171
1172
1173
1174
1175
1176
1177
1178
1179
1180
1181
1182
1183
1184
1185
1186
1187
1188
1189
1190
1191
1192
1193
1194
1195
1196
1197
1198
1199
1200
1201
1202
1203
1204
1205
1206
1207
1208
1209
1210
1211
1212
1213
1214
1215
1216
1217
1218
1219
1220
1221
1222
1223
1224
1225
1226
1227
1228
1229
1230
1231
1232
1233
1234
1235
1236
1237
1238
1239
1240
1241
1242
1243
1244
1245
1246
1247
1248
1249
1250
1251
1252
1253
1254
1255
1256
1257
1258
1259
1260
1261
1262
1263
1264
1265
1266
1267
1268
1269
1270
1271
1272
1273
1274
1275
1276
1277
1278
1279
1280
1281
1282
1283
1284
1285
1286
1287
1288
1289
1290
1291
1292
1293
1294
1295
1296
1297
1298
1299
1300
1301
1302
1303
1304
1305
1306
1307
1308
1309
1310
1311
1312
1313
1314
1315
1316
1317
1318
1319
1320
1321
1322
1323
1324
1325
1326
1327
1328
1329
1330
1331
1332
1333
1334
1335
1336
1337
1338
1339
1340
1341
1342
1343
1344
1345
1346
1347
1348
1349
1350
1351
1352
1353
1354
1355
1356
1357
1358
1359
1360
1361
1362
1363
1364
1365
1366
1367
1368
1369
1370
1371
1372
1373
1374
1375
1376
1377
1378
1379
1380
1381
1382
1383
1384
1385
1386
1387
1388
1389
1390
1391
1392
1393
1394
1395
1396
1397
1398
1399
1400
1401
1402
1403
1404
1405
1406
1407
1408
1409
1410
1411
1412
1413
1414
1415
1416
1417
1418
1419
1420
1421
1422
1423
1424
1425
1426
1427
1428
1429
1430
1431
1432
1433
1434
1435
1436
1437
1438
1439
1440
1441
1442
1443
1444
1445
1446
1447
1448
1449
1450
1451
1452
1453
1454
1455
1456
1457
1458
1459
1460
1461
1462
1463
1464
1465
1466
1467
1468
1469
1470
1471
1472
1473
1474
1475
1476
1477
1478
1479
1480
1481
1482
1483
1484
1485
1486
1487
1488
1489
1490
1491
1492
1493
1494
1495
1496
1497
1498
1499
1500
1501
1502
1503
1504
1505
1506
1507
1508
1509
1510
1511
1512
1513
1514
1515
1516
1517
1518
1519
1520
1521
1522
1523
1524
1525
1526
1527
1528
1529
1530
1531
1532
1533
1534
1535
1536
1537
1538
1539
1540
1541
1542
1543
1544
1545
1546
1547
1548
1549
1550
1551
1552
1553
1554
1555
1556
1557
1558
1559
1560
1561
1562
1563
1564
1565
1566
1567
1568
1569
1570
1571
1572
1573
1574
1575
1576
1577
1578
1579
1580
1581
1582
1583
1584
1585
1586
1587
1588
1589
1590
1591
1592
1593
1594
1595
1596
1597
1598
1599
1600
